# Higher omega-3 DHA-plasmalogen phospholipid levels across early life mediate the benefits of maternal healthy diet and breastfeeding on infant neurocognition

**DOI:** 10.64898/2026.03.22.26348566

**Authors:** Kristina Vacy, Katherine Drummond, Sarah Thomson, Andrea Gogos, Christos Symeonides, David Burgner, Toby Mansell, Richard Saffery, Mimi LK Tang, Martin O’Hely, Alexandra D. George, Sudip Paul, Peter J Meikle, Wah Chin Boon, Satvika Burugupalli, Peter Vuillermin, Anne-Louise Ponsonby, the Barwon Infant Study Investigator Group

**Author notes:** These authors contributed equally (Peter Vuillermin, Anne-Louise Ponsonby).

## Abstract

Early-life lipid profiles may influence neurodevelopment, yet the underlying biochemical pathways are not well defined. Using serial lipidomic data from 1,074 mother–child pairs in the Barwon Infant Study, we examined associations between maternal and infant lipid networks and cognitive and language outcomes at two years. A shared lipid network enriched in DHA-carrying phosphatidylethanolamine plasmalogens (PEP-DHA) was associated with higher subsequent cognition and language at age two years. These findings were distinct from total DHA levels alone. Antenatally, maternal PEP-DHA partly mediated the relationship between prenatal diet quality and cognition and language. Postnatally, the beneficial effect of breastfeeding on neurocognition was substantially mediated by PEP-DHA levels in infant plasma at 6 months, while infant PEP-DHA mediated the effect of breastfeeding on receptive language. These findings suggest that DHA-containing plasmalogens may represent key lipid mediators linking early nutrition with optimal neurodevelopment.
