## Supplementary material for "Higher omega-3 DHA-plasmalogen phospholipid levels across early life mediate the benefits of maternal healthy diet and breastfeeding on infant neurocognition": Dataset 1

### Sheet: Dataset 1
MatLightGreen-PEP·DHA(hub)			PC1 PEP·DHA			MatGreenYellow-PEP·EPA(hub)			PC1 PEP·EPA			MatTan-TG			MatWhite-Hex2cer(hub)			MatDarkTuquoise-FFA			MatRoyalBlue-AC			6MPink-LPC(hub)
Lipid	PC1 loading		Lipid	PC1 loading		Lipid	PC1 loading		Lipid	PC1 loading		Lipid	PC1 loading		Lipid	PC1 loading		Lipid	PC1 loading		Lipid	PC1 loading		Lipid	PC1 loading
pco160226	0.26742650563142		pep150226a	0.231842410833158		pc140_204	0.148350515118814		pep160205	0.503078677293673		tg522sim	0.222508201760964		hex2cerd161160	0.261180121496185		fa140	0.266955832259352		ac120	0.283335061729964		pc160_182	0.159311561235375
pco180226	0.234099736279427		pep150226b	0.27833377961697		pc140_226	0.204766287822372		pep180205	0.505660869065806		tg523sim	0.248001750291139		hex2cerd161241	0.286663429438689		fa160	0.306351024871375		ac130	0.175057686108059		pc160_183a	0.160700257274796
pco321	0.180325916371522		pep160226	0.325443081290044		pc160_205	0.244296707442804		pep181205a	0.501192387555016		tg524sim	0.260162622135693		hex2cerd181160	0.326700975553045		fa161	0.304906201548917		ac140	0.31086851734922		pc161_182	0.161332341165438
pco407a	0.253642489849073		pep170226a	0.333829188091648		pc161_204	0.139575032762071		pep181205b	0.489923586495859		tg525sim	0.21510246987879		hex2cerd181200	0.284649248746105		fa170	0.210771613999559		ac141	0.280292156056883		pc180_182	0.165421516059774
pcp160226	0.269826132943436		pep170226b	0.356761339735645		pc182_205	0.244388958139188					tg543sim	0.231844214272673		hex2cerd181220	0.322678973594503		fa171	0.259253669636517		ac142	0.262276066726366		pc181_181	0.163431593363344
pcp180226	0.2710608531648		pep180226	0.355991258211947		pc345	0.233337757296935					tg544sim	0.241365890763166		hex2cerd181240	0.311772025421062		fa181	0.283823568885618		ac150a	0.257019131996014		pc181_182	0.186058123494817
pcp181226	0.252881719159879		pep181226a	0.307980927429559		pc355	0.246859973062585					tg545sim	0.236496595825237		hex2cerd181241	0.332190610004761		fa182	0.295083861615791		ac150b	0.270865359465516		pc182_182	0.206515728356537
pep150226b	0.192107963048468		pep181226b	0.335050448329874		pc366a	0.24117869260736					tg502nl140	0.11381532989042		hex2cerd182160	0.294877312989506		fa183	0.27719288946374		ac160	0.302798917272744		pco181182	0.156943098038854
pep160226	0.246614791274909		pep200226	0.307320850321149		pc386a	0.217646738943278					tg503nl140	0.201364059613897		hex2cerd182241	0.318627475814777		fa202	0.252986304347333		ac161	0.298347951044658		pco342	0.144687562165066
pep170226a	0.255954680074215		pep201226	0.30961054342493		pc408	0.194270097344626					tg522nl160	0.190032982451737		hex3cerd181241	0.218824577585965		fa203	0.286157098115826		ac170a	0.270166733799324		pcp160183	0.126162602044753
pep170226b	0.271414582415554					pco322	0.156925034608749					tg523nl161	0.152187291695202		gm3d181160	0.214277051339868		fa224	0.294250479653023		ac170b	0.25600090660092		lpc182sn1	0.190281838418527
pep180226	0.281828354521784					pco365	0.212687604718681					tg523nl182	0.237023499211823		gm1d181160	0.260578652927626		fa225	0.303843824026267		ac180	0.252180545563038		lpc182sn2	0.193098624551682
pep181226a	0.23976815187499					pcp160205	0.21254028240322					tg524nl161	0.21235164021495					fa226	0.247022533744116		ac181	0.28421005857034		lpc183asn1104_sn1	0.181758990602578
pep181226b	0.254970181072765					lpc205sn1	0.203913094474192					tg524nl182	0.226131131638494								ac182	0.20509000896149		lpc183sn1alpc183s	0.187405356423675
pep200226	0.252371556509431					lpc205sn2	0.221259046676633					tg524nl183	0.197863146169387											lpc183sn1b	0.180095741019305
pep201226	0.253138212021681					pe160_205	0.205563550225531					tg525nl183	0.200128785629317											lpc183sn2a	0.184150165734994
						peo365	0.212434624344959					tg542nl201	0.193559009648533											lpe181sn1	0.191740026447464
						pep150226a	0.144265641953439					tg543nl181	0.205921908456883											lpe181sn2	0.193380906939209
						pep160205	0.2313441404687					tg543nl182	0.208570787822436											lpe182sn1	0.192675877681535
						pep180205	0.225453158442652					tg544nl182	0.204400673844594											lpe182sn2	0.192845863417716
						pep181205a	0.227274960923787					tg545nl183	0.211674203040274											pi160_203a	0.173279338046947
						pep181205b	0.2144327713323					tg546nl183	0.229674714521982											pi160_204	0.1236096583393
						fa205	0.150855622076387																	pi170_182	0.149986525697152
																								pi180_181	0.168926008708585
																								pi180_202	0.170035250721834
																								pi180_204	0.116920797415493
																								pi181_182	0.171931213987432
																								pi341	0.172678115132609
																								pi362	0.169017561657376
																								pi385a	0.166723589557998
																								lpi181sn1	0.148601998920061
																								lpi181sn2	0.1311344698475
																								lpi182sn1	0.166608799288087
																								lpi182sn2	0.16470973163443
																								lpi204sn1	0.109495836829341
																								lpi204sn2	0.112497699576259
