## Supplementary material for "Higher omega-3 DHA-plasmalogen phospholipid levels across early life mediate the benefits of maternal healthy diet and breastfeeding on infant neurocognition": Dataset 3

### Sheet: Dataset 3 
Exposure Label	AMD (95% CI)	p value	Q		Outcome: BIIICrs
Sph					Log2 Transformed Lipids. Models minimally adjusted by: maleYN BIIIpcagemth BIIIexperience [age at blood collection] days_stored_[timepoint] mins_collected_to_stored_[timepoint]
Sph(d16:1)	-1.01 (-2.51, 0.48)	0.18243	0.521215
Sph(d18:1)	0.10 (-0.37, 0.58)	0.665219	0.873132
Sph(d18:2)	-0.61 (-2.60, 1.39)	0.550886	0.818141
S1pD
S1P(d16:1)	0.64 (-0.30, 1.59)	0.18356	0.521317
S1P(d18:0)	0.06 (-0.80, 0.92)	0.885997	0.966008
S1P(d18:1)	-0.45 (-1.41, 0.52)	0.363302	0.69235
S1P(d18:2)	-0.96 (-2.04, 0.13)	0.0830771	0.366295
CerD
Cer(d18:0/16:0)	0.04 (-0.71, 0.79)	0.916152	0.978721
Cer(d18:0/18:0)	-0.42 (-0.92, 0.09)	0.104058	0.403893
Cer(d18:0/20:0)	-0.15 (-0.90, 0.60)	0.695461	0.883228
Cer(d18:0/22:0)	0.00 (-0.68, 0.69)	0.989739	0.99358
Cer(d18:0/24:0)	0.34 (-0.36, 1.03)	0.340697	0.681394
Cer(d18:0/24:1)	-0.09 (-0.69, 0.52)	0.781283	0.921684
Cer(d16:1/16:0)	0.37 (-0.18, 0.91)	0.190161	0.529944
Cer(d16:1/18:0)	-0.01 (-0.47, 0.44)	0.956768	0.99027
Cer(d16:1/20:0)	0.25 (-0.29, 0.80)	0.363917	0.69235
Cer(d16:1/22:0)	0.28 (-0.24, 0.79)	0.290326	0.629311
Cer(d16:1/23:0)	0.42 (-0.05, 0.89)	0.0765529	0.352008
Cer(d16:1/24:0)	0.45 (-0.05, 0.94)	0.078118	0.354501
Cer(d16:1/24:1)	0.19 (-0.36, 0.75)	0.497932	0.778922
Cer(d17:1/16:0)	-0.16 (-0.70, 0.37)	0.550254	0.818141
Cer(d17:1/18:0)	-0.42 (-1.03, 0.19)	0.176515	0.510103
Cer(d17:1/20:0)	0.14 (-0.46, 0.75)	0.638252	0.860175
Cer(d17:1/22:0)	0.11 (-0.44, 0.67)	0.6866	0.879211
Cer(d17:1/23:0)	0.05 (-0.45, 0.54)	0.853253	0.952696
Cer(d17:1/24:0)	0.24 (-0.32, 0.80)	0.403276	0.721066
Cer(d17:1/24:1)	-0.01 (-0.59, 0.56)	0.970783	0.991165
Cer(d18:1/14:0)	0.10 (-0.50, 0.69)	0.753776	0.911106
Cer(d18:1/16:0)	-0.51 (-1.37, 0.34)	0.239752	0.584718
Cer(d18:1/17:0)	-0.50 (-1.20, 0.19)	0.157762	0.483888
Cer(d18:1/18:0)	-0.55 (-1.06, -0.03)	0.0368715	0.277789
Cer(d18:1/19:0)	-0.33 (-0.86, 0.20)	0.226735	0.577601
Cer(d18:1/20:0)	-0.41 (-0.98, 0.15)	0.150254	0.471289
Cer(d18:1/21:0)	-0.23 (-0.76, 0.29)	0.378697	0.692662
Cer(d18:1/22:0)	-0.36 (-1.05, 0.33)	0.306709	0.652072
Cer(d18:1/23:0)	-0.23 (-0.90, 0.44)	0.497446	0.778922
Cer(d18:1/24:0)	-0.12 (-0.84, 0.61)	0.749673	0.907561
Cer(d18:1/24:1)	-0.61 (-1.28, 0.07)	0.080228	0.359867
Cer(d18:1/26:0)	0.08 (-0.75, 0.91)	0.844786	0.950533
Cer(d18:2/14:0)	0.07 (-0.58, 0.72)	0.838312	0.947411
Cer(d18:2/16:0)	-0.79 (-1.64, 0.06)	0.0688224	0.352008
Cer(d18:2/17:0)	-0.37 (-0.74, 0.00)	0.0505651	0.317946
Cer(d18:2/18:0)	-0.64 (-1.16, -0.12)	0.0167879	0.198146
Cer(d18:2/20:0)	-0.70 (-1.33, -0.06)	0.0308596	0.257837
Cer(d18:2/21:0)	-0.67 (-1.37, 0.02)	0.0582684	0.334935
Cer(d18:2/22:0)	-0.59 (-1.20, 0.03)	0.0622566	0.35008
Cer(d18:2/23:0)	-0.34 (-0.93, 0.26)	0.2663	0.600831
Cer(d18:2/24:0)	-0.40 (-1.03, 0.23)	0.208926	0.556495
Cer(d18:2/24:1)	-0.65 (-1.25, -0.06)	0.0318085	0.258822
Cer(d18:2/26:0)	-0.10 (-0.72, 0.52)	0.740286	0.903568
Cer(d19:1/16:0)	0.08 (-0.40, 0.56)	0.737916	0.903568
Cer(d19:1/18:0)	-0.09 (-0.45, 0.27)	0.61523	0.854538
Cer(d19:1/20:0)	-0.11 (-0.63, 0.41)	0.671843	0.873132
Cer(d19:1/22:0)	0.05 (-0.44, 0.54)	0.839973	0.947411
Cer(d19:1/23:0)	0.26 (-0.20, 0.73)	0.26867	0.600831
Cer(d19:1/24:0)	0.43 (-0.11, 0.97)	0.114757	0.422268
Cer(d19:1/24:1)	0.07 (-0.39, 0.52)	0.766567	0.91692
Cer(d19:1/26:0)	-0.11 (-0.82, 0.60)	0.767716	0.91692
Cer(d20:1/22:0)	0.07 (-0.57, 0.71)	0.828694	0.944298
Cer(d20:1/23:0)	0.25 (-0.35, 0.84)	0.415536	0.737885
Cer(d20:1/24:0)	0.08 (-0.56, 0.72)	0.804903	0.933339
Cer(d20:1/24:1)	0.06 (-0.50, 0.61)	0.835356	0.947411
Cer(d20:1/26:0)	0.05 (-0.64, 0.75)	0.878855	0.963264
CerM
Cer(m18:0/20:0)	-0.09 (-0.50, 0.32)	0.677765	0.873663
Cer(m18:0/22:0)	0.09 (-0.33, 0.51)	0.679759	0.874781
Cer(m18:0/23:0)	0.15 (-0.27, 0.58)	0.479211	0.768618
Cer(m18:0/24:0)	0.11 (-0.32, 0.54)	0.618594	0.854538
Cer(m18:0/24:1)	-0.15 (-0.58, 0.28)	0.494732	0.778726
Cer(m18:1/18:0)	-0.30 (-0.71, 0.11)	0.150483	0.471289
Cer(m18:1/20:0)	-0.10 (-0.56, 0.37)	0.689169	0.881046
Cer(m18:1/22:0)	0.06 (-0.38, 0.51)	0.776271	0.921684
Cer(m18:1/23:0)	0.15 (-0.29, 0.59)	0.510567	0.789242
Cer(m18:1/24:0)	0.14 (-0.35, 0.62)	0.579478	0.837966
Cer(m18:1/24:1)	-0.17 (-0.62, 0.28)	0.464887	0.761081
Cer1P
Cer1P(d18:1/16:0)	0.27 (-0.40, 0.93)	0.43236	0.749355
HexCerD
HexCer(d16:1/18:0)	0.40 (-0.13, 0.92)	0.137002	0.453028
HexCer(d16:1/20:0)	0.57 (0.00, 1.13)	0.0486806	0.317446
HexCer(d16:1/22:0)	0.76 (0.19, 1.33)	0.00852776	0.146745
HexCer(d16:1/24:0)	0.72 (0.16, 1.28)	0.0123583	0.166484
HexCer(d18:1/16:0)	0.18 (-0.50, 0.85)	0.610613	0.854538
HexCer(d18:1/18:0)	-0.52 (-1.16, 0.12)	0.110123	0.412829
HexCer(d18:1/20:0)	-0.23 (-0.89, 0.43)	0.493414	0.778726
HexCer(d18:1/22:0)	-0.21 (-0.86, 0.43)	0.515605	0.792168
HexCer(d18:1/24:0)	0.26 (-0.40, 0.92)	0.442057	0.752289
HexCer(d18:1/24:1)	-0.39 (-1.05, 0.27)	0.243218	0.584718
HexCer(d18:2/18:0)	-0.25 (-0.90, 0.40)	0.447728	0.75366
HexCer(d18:2/20:0)	-0.09 (-0.64, 0.46)	0.755593	0.911883
HexCer(d18:2/22:0)	-0.22 (-0.89, 0.45)	0.515175	0.792168
HexCer(d18:2/24:0)	-0.12 (-0.85, 0.60)	0.737296	0.903568
Hex2CerD
Hex2Cer(d16:1/16:0)	0.98 (0.43, 1.54)	0.000544295	0.0463327
Hex2Cer(d16:1/24:1)	1.01 (0.49, 1.54)	0.000164223	0.0416541
Hex2Cer(d18:1/16:0)	0.73 (0.03, 1.43)	0.0417648	0.296956
Hex2Cer(d18:1/18:0)	0.74 (0.13, 1.36)	0.0176534	0.201457
Hex2Cer(d18:1/20:0)	0.15 (-0.51, 0.82)	0.648897	0.864574
Hex2Cer(d18:1/22:0)	0.56 (-0.17, 1.28)	0.130082	0.450641
Hex2Cer(d18:1/24:0)	0.81 (0.08, 1.55)	0.0289095	0.252065
Hex2Cer(d18:1/24:1)	0.68 (0.07, 1.29)	0.0279911	0.249667
Hex2Cer(d18:2/16:0)	0.16 (-0.49, 0.81)	0.626803	0.854538
Hex2Cer(d18:2/24:1)	0.51 (-0.12, 1.14)	0.114088	0.422268
Hex3CerD
Hex3Cer(d18:1/16:0)	0.24 (-0.69, 1.18)	0.609824	0.854538
Hex3Cer(d18:1/18:0)	0.42 (-0.24, 1.09)	0.209403	0.556495
Hex3Cer(d18:1/20:0)	0.38 (-0.29, 1.05)	0.269945	0.601946
Hex3Cer(d18:1/22:0)	0.20 (-0.54, 0.95)	0.592399	0.849726
Hex3Cer(d18:1/24:0)	0.06 (-0.59, 0.71)	0.858271	0.956923
Hex3Cer(d18:1/24:1)	-0.13 (-0.98, 0.71)	0.75861	0.914102
Gm3D
GM3(d18:1/16:0)	-0.35 (-1.33, 0.63)	0.485724	0.774128
GM3(d18:1/18:0)	0.65 (-0.07, 1.36)	0.076628	0.352008
GM3(d18:1/20:0)	0.25 (-0.34, 0.85)	0.397391	0.719017
GM3(d18:1/22:0)	0.38 (-0.27, 1.04)	0.249823	0.590226
GM3(d18:1/24:0)	0.21 (-0.34, 0.75)	0.45935	0.758503
GM3(d18:1/24:1)	0.23 (-0.41, 0.86)	0.48772	0.774128
Gm1D
GM1(d18:1/16:0)	0.43 (-0.50, 1.36)	0.363545	0.69235
sulfatide
Sulfatide (d18:1:/16:0(OH))	0.42 (-0.21, 1.06)	0.190929	0.529944
Sulfatide (d18:1:/16:0)	0.84 (0.23, 1.44)	0.00657937	0.124527
Sulfatide (d18:1:/24:0(OH))	0.82 (-0.04, 1.69)	0.0620503	0.35008
Sulfatide (d18:1:/24:0)	0.97 (0.32, 1.61)	0.00324036	0.0984809
Sulfatide (d18:1:/24:1(OH))	0.25 (-0.37, 0.86)	0.431011	0.749355
Sulfatide (d18:1:/24:1)	0.81 (0.18, 1.45)	0.012217	0.166484
SM
SM(34:3)	-0.04 (-0.98, 0.90)	0.934653	0.985739
SM(35:2) (b)	0.07 (-0.77, 0.91)	0.869485	0.962511
SM(37:1)	0.42 (-0.39, 1.23)	0.31216	0.652587
SM(37:2)	-0.16 (-0.91, 0.59)	0.673422	0.873132
SM(38:3) (a)	-0.31 (-1.01, 0.38)	0.375566	0.69235
SM(38:3) (b)	-0.46 (-1.24, 0.32)	0.249024	0.590226
SM(40:3) (a)	-0.20 (-1.01, 0.60)	0.615591	0.854538
SM(40:3) (b)	-0.32 (-1.17, 0.52)	0.451541	0.753797
SM(41:0)	0.33 (-0.40, 1.07)	0.373631	0.69235
SM(41:1) (a)	0.55 (-0.17, 1.26)	0.135913	0.453028
SM(43:1)	0.77 (-0.07, 1.61)	0.0718164	0.352008
SM(43:2) (b)	0.09 (-0.78, 0.96)	0.839787	0.947411
SM(43:2) (c)	0.15 (-0.72, 1.02)	0.734831	0.903568
SM(44:1)	1.19 (0.32, 2.06)	0.00719835	0.132998
SM(44:2)	0.73 (-0.12, 1.59)	0.0927427	0.376798
SM(44:3)	0.27 (-0.59, 1.13)	0.536849	0.805793
SMD
SM(d16:1/19:0)	0.17 (-0.59, 0.92)	0.662848	0.873132
SM(d16:1/23:0)/SM(d17:1/22:0)	0.86 (0.11, 1.61)	0.0243308	0.233096
SM(d16:1/24:1)	0.31 (-0.38, 1.00)	0.379358	0.692662
SM(d17:1/14:0)	0.94 (0.24, 1.64)	0.00869879	0.146745
SM(d17:1/16:0)	0.32 (-0.50, 1.15)	0.442086	0.752289
SM(d17:1/24:1)	-0.05 (-0.91, 0.82)	0.916738	0.978721
SM(d18:0/14:0)	0.88 (0.23, 1.53)	0.00831933	0.146723
SM(d18:0/16:0)	0.25 (-0.60, 1.10)	0.5628	0.822472
SM(d18:0/22:0)	0.16 (-0.45, 0.78)	0.60383	0.853264
SM(d18:1/14:0/SM(d16:1/16:0)	0.94 (0.12, 1.75)	0.0239319	0.232139
SM(d18:1/16:0)	-0.33 (-1.69, 1.03)	0.632867	0.858575
SM(d18:1/17:0)/SM(d17:1/18:0)	0.26 (-0.61, 1.14)	0.556203	0.819453
SM(d18:1/18:0/SM(d16:1/20:0)	-0.53 (-1.24, 0.18)	0.143553	0.467447
SM(d18:1/20:0)/SM(d16:1/22:0)	0.45 (-0.32, 1.23)	0.251505	0.590226
SM(d18:1/22:0)/SM(d16:1/24:0)	-0.06 (-1.07, 0.95)	0.911728	0.978721
SM(d18:1/23:0)/SM(d17:1/24:0)	0.32 (-0.62, 1.27)	0.502099	0.782388
SM(d18:1/24:0)	0.18 (-0.66, 1.02)	0.676877	0.873663
SM(d18:1/24:1)	-0.59 (-1.44, 0.26)	0.170839	0.501578
SM(d18:2/14:0)	-0.37 (-1.19, 0.44)	0.370862	0.69235
SM(d18:2/16:0)	-0.92 (-1.72, -0.11)	0.0259507	0.235244
SM(d18:2/17:0)	-0.04 (-0.79, 0.72)	0.924183	0.981075
SM(d18:2/18:0)	-1.21 (-1.98, -0.43)	0.00239211	0.0928139
SM(d18:2/18:1)	-0.66 (-1.42, 0.10)	0.0871482	0.375706
SM(d18:2/20:0)	-0.63 (-1.51, 0.25)	0.161993	0.487814
SM(d18:2/22:0)	-0.62 (-1.44, 0.19)	0.134074	0.453028
SM(d18:2/23:0)	-0.11 (-0.98, 0.75)	0.799844	0.933339
SM(d18:2/24:0)	-0.12 (-1.06, 0.81)	0.793609	0.928591
SM(d19:1/24:1)	0.28 (-0.34, 0.89)	0.375618	0.69235
PA
PA(34:1)	0.24 (-0.38, 0.85)	0.452667	0.753797
PA(36:1)	0.63 (0.03, 1.23)	0.0382408	0.282618
PA(36:2)	0.55 (0.05, 1.04)	0.029728	0.256321
PA(36:3)	0.41 (-0.15, 0.96)	0.152435	0.474862
PA(36:4)	0.27 (-0.39, 0.92)	0.426799	0.749355
PA(40:6)	0.35 (-0.27, 0.98)	0.267532	0.600831
PC
PC(14:0_16:0)	0.01 (-0.50, 0.53)	0.958032	0.99027
PC(14:0_20:4)	0.19 (-0.31, 0.69)	0.452034	0.753797
PC(14:0_22:6)	0.49 (0.01, 0.98)	0.0468783	0.3136
PC(15-MHDA_18:1)	0.16 (-0.51, 0.83)	0.642527	0.861141
PC(15-MHDA_18:2)	0.31 (-0.31, 0.94)	0.325698	0.672092
PC(15-MHDA_20:4)	0.25 (-0.53, 1.03)	0.536295	0.805793
PC(15-MHDA_22:6)	0.57 (0.01, 1.12)	0.047924	0.315161
PC(15:0_20:3)	0.10 (-0.72, 0.93)	0.804983	0.933339
PC(15:0_20:4)	0.25 (-0.40, 0.90)	0.446625	0.753437
PC(15:0_22:6)	0.75 (0.17, 1.33)	0.0113851	0.163608
PC(16:0_16:0)	-0.20 (-0.96, 0.57)	0.614801	0.854538
PC(16:0_18:0)	0.48 (-0.43, 1.39)	0.303357	0.646718
PC(16:0_18:1)	-1.66 (-3.06, -0.27)	0.0196239	0.211502
PC(16:0_18:2)	-0.29 (-2.21, 1.64)	0.768038	0.91692
PC(16:0_18:3) (a)	0.16 (-0.41, 0.73)	0.579881	0.837966
PC(16:0_18:3) (b)	-0.26 (-0.83, 0.32)	0.379334	0.692662
PC(16:0_20:3) (a)	-0.82 (-1.76, 0.11)	0.0853955	0.370206
PC(16:0_20:3) (b)	-0.35 (-0.91, 0.22)	0.226065	0.577601
PC(16:0_20:4)	-1.10 (-2.48, 0.27)	0.114829	0.422268
PC(16:0_20:5)	0.54 (0.08, 0.99)	0.020896	0.216204
PC(16:0_22:6)	0.33 (-0.63, 1.30)	0.495869	0.778922
PC(16:1_18:2)	0.10 (-0.51, 0.71)	0.747988	0.907561
PC(16:1_20:4)	0.15 (-0.50, 0.79)	0.65017	0.864574
PC(16:1_22:6)	0.56 (-0.09, 1.20)	0.0892492	0.376798
PC(17:0_18:1)	-0.30 (-1.03, 0.43)	0.417256	0.739095
PC(17:0_18:2)	0.42 (-0.26, 1.10)	0.22482	0.577601
PC(17:0_20:4)	-0.05 (-0.78, 0.68)	0.88661	0.966008
PC(17:0_22:6)	0.61 (-0.02, 1.24)	0.0562853	0.333415
PC(17:1_18:2)	0.09 (-0.69, 0.87)	0.816405	0.93579
PC(18:0_18:1)	-0.21 (-0.98, 0.56)	0.594444	0.850538
PC(18:0_18:2)	0.69 (-0.72, 2.11)	0.337548	0.677933
PC(18:0_20:3)	-0.81 (-1.51, -0.12)	0.0222262	0.221122
PC(18:0_20:4)	-0.16 (-0.97, 0.65)	0.697566	0.883228
PC(18:0_22:4)	-0.83 (-1.38, -0.27)	0.00361791	0.0984809
PC(18:0_22:5) (n3)	-0.32 (-1.08, 0.43)	0.40165	0.719817
PC(18:0_22:5) (n6)	-0.75 (-1.26, -0.24)	0.00422237	0.100377
PC(18:0_22:6)	0.52 (-0.19, 1.23)	0.149072	0.471289
PC(18:1_18:1)	0.11 (-0.67, 0.90)	0.773501	0.920609
PC(18:1_18:2)	0.57 (-0.21, 1.35)	0.150618	0.471289
PC(18:1_20:3)	-0.49 (-1.22, 0.23)	0.180397	0.518474
PC(18:1_22:6) (a)	0.63 (-0.11, 1.37)	0.0967429	0.381596
PC(18:1_22:6) (b)	0.61 (-0.03, 1.25)	0.0615328	0.35008
PC(18:2_18:2)	0.40 (-0.23, 1.04)	0.214089	0.56126
PC(18:2_20:5)	0.71 (0.24, 1.19)	0.00339191	0.0984809
PC(20:0_20:4)	0.00 (-0.82, 0.82)	0.992984	0.994265
PC(28:0)	0.20 (-0.13, 0.54)	0.237114	0.584129
PC(31:0) (a)	0.02 (-0.40, 0.44)	0.939953	0.985739
PC(31:0) (b)	0.24 (-0.42, 0.90)	0.474701	0.768618
PC(32:1)	-0.39 (-0.87, 0.08)	0.106329	0.408471
PC(32:2)	0.15 (-0.36, 0.66)	0.554698	0.819453
PC(33:0) (a)	-0.15 (-0.78, 0.48)	0.639536	0.860175
PC(33:0) (b)	0.03 (-0.77, 0.83)	0.943502	0.985739
PC(33:1)	-0.35 (-0.97, 0.28)	0.275223	0.607232
PC(33:2)	0.44 (-0.31, 1.19)	0.253932	0.590226
PC(34:5)	0.40 (0.05, 0.75)	0.0251488	0.235127
PC(35:5)	0.48 (0.11, 0.86)	0.0116775	0.164758
PC(36:6) (a)	0.46 (0.04, 0.88)	0.0309006	0.257837
PC(38:2)	-0.11 (-0.99, 0.77)	0.803498	0.933339
PC(38:4) (b)	-0.70 (-1.38, -0.01)	0.0473598	0.314113
PC(38:5) (a)	-0.21 (-1.15, 0.74)	0.668916	0.873132
PC(38:5) (b)	-0.04 (-0.81, 0.72)	0.910841	0.978721
PC(38:6) (a)	0.92 (0.14, 1.71)	0.0217465	0.219744
PC(38:7)(c)	-0.01 (-0.71, 0.69)	0.980762	0.991165
PC(39:5)(a)	0.60 (-0.01, 1.21)	0.0548455	0.32794
PC(39:5)(b)	0.17 (-0.62, 0.96)	0.665903	0.873132
PC(40:10)	0.49 (0.18, 0.80)	0.00171901	0.0784679
PC(40:7) (a)	-0.28 (-0.92, 0.37)	0.40157	0.719817
PC(40:8)	0.58 (-0.16, 1.32)	0.125995	0.443933
PC(44:12)	0.25 (-0.13, 0.64)	0.1919	0.529944
PCO
PC(O-16:0/16:0)	-0.84 (-1.61, -0.07)	0.0321675	0.258822
PC(O-16:0/20:3)	-0.54 (-1.36, 0.28)	0.198237	0.53976
PC(O-16:0/20:4)	-0.57 (-1.38, 0.23)	0.162186	0.487814
PC(O-16:0/22:6)	0.38 (-0.39, 1.14)	0.332536	0.677869
PC(O-18:0/18:1)	-0.13 (-0.84, 0.58)	0.720036	0.895173
PC(O-18:0/18:2)	0.11 (-0.35, 0.57)	0.650659	0.864574
PC(O-18:0/20:4)	-0.26 (-1.00, 0.47)	0.478395	0.768618
PC(O-18:0/22:6)	0.16 (-0.57, 0.89)	0.672899	0.873132
PC(O-18:1/18:1)	0.21 (-0.37, 0.79)	0.479395	0.768618
PC(O-18:1/18:2)	0.10 (-0.62, 0.82)	0.781531	0.921684
PC(O-32:1)	0.93 (0.32, 1.54)	0.00286563	0.0984809
PC(O-32:2)	0.82 (0.23, 1.40)	0.00600868	0.119557
PC(O-34:1)	-0.31 (-1.18, 0.57)	0.491275	0.778019
PC(O-34:2)	0.22 (-0.39, 0.84)	0.475892	0.768618
PC(O-34:4)	0.22 (-0.46, 0.90)	0.533001	0.803123
PC(O-35:4)	0.19 (-0.45, 0.83)	0.562725	0.822472
PC(O-36:0)	0.18 (-0.63, 0.98)	0.66907	0.873132
PC(O-36:5)	0.78 (0.25, 1.31)	0.0037998	0.0984809
PC(O-38:5)	0.21 (-0.79, 1.21)	0.676249	0.873663
PC(O-40:5)	0.08 (-0.82, 0.97)	0.869086	0.962511
PC(O-40:7) (a)	0.57 (-0.21, 1.35)	0.152984	0.474862
PC(O-40:7) (b)	0.15 (-0.68, 0.98)	0.724703	0.896921
PCP
PC(P-15:0/20:4) (a)	-0.02 (-0.41, 0.38)	0.934716	0.985739
PC(P-15:0/20:4) (b)	0.09 (-0.55, 0.73)	0.776826	0.921684
PC(P-16:0/14:0)	0.64 (-0.04, 1.32)	0.0670979	0.352008
PC(P-16:0/16:0)	0.10 (-0.72, 0.92)	0.811267	0.933715
PC(P-16:0/16:1)	0.21 (-0.57, 0.98)	0.601632	0.853264
PC(P-16:0/18:0)	0.10 (-0.40, 0.59)	0.701183	0.884744
PC(P-16:0/18:1)	0.18 (-0.57, 0.93)	0.63085	0.857337
PC(P-16:0/18:2)	0.38 (-0.26, 1.03)	0.244135	0.584718
PC(P-16:0/18:3)	0.21 (-0.32, 0.73)	0.438435	0.752289
PC(P-16:0/20:4)	-0.23 (-0.91, 0.46)	0.517556	0.792168
PC(P-16:0/20:5)	0.64 (0.15, 1.13)	0.0102559	0.156802
PC(P-16:0/22:6)	0.73 (0.02, 1.44)	0.0437424	0.303718
PC(P-17:0/20:4) (a)	0.36 (-0.35, 1.08)	0.317813	0.661187
PC(P-17:0/20:4) (b)	0.17 (-0.55, 0.88)	0.646538	0.863534
PC(P-18:0/18:2)	0.35 (-0.19, 0.89)	0.201956	0.544159
PC(P-18:0/20:4)	0.03 (-0.61, 0.66)	0.936158	0.985739
PC(P-18:0/22:5)	0.03 (-0.83, 0.89)	0.939439	0.985739
PC(P-18:0/22:6)	0.49 (-0.18, 1.16)	0.150046	0.471289
PC(P-18:1/18:1)	0.20 (-0.53, 0.94)	0.584587	0.843197
PC(P-18:1/22:6)	0.97 (0.12, 1.82)	0.0260708	0.235244
PC(P-20:0/20:4)	0.05 (-0.74, 0.83)	0.909115	0.978721
PC(P-35:2)(a)	0.28 (-0.19, 0.75)	0.242575	0.584718
PC(P-35:2)(b)	0.22 (-0.25, 0.69)	0.357744	0.69235
PC(P-36:3)	-0.04 (-0.87, 0.80)	0.933961	0.985739
PC(P-38:5) (a)	0.43 (-0.48, 1.35)	0.354444	0.69235
PC(P-38:5) (b)	0.44 (-0.28, 1.16)	0.233836	0.581591
LPC
LPC(14:0) [sn1]	0.07 (-0.31, 0.46)	0.709738	0.889795
LPC(14:0) [sn2]	0.08 (-0.32, 0.49)	0.684199	0.879037
LPC(15-MHDA) [sn1] [104_sn1]	0.44 (-0.04, 0.93)	0.0737635	0.352008
LPC(15-MHDA) [sn1] / LPC(17:0) [sn2]	0.54 (0.01, 1.08)	0.0441514	0.303718
LPC(15-MHDA) [sn2]	0.44 (-0.07, 0.94)	0.0918744	0.376798
LPC(15:0) [sn1]	0.45 (-0.13, 1.02)	0.126429	0.443933
LPC(15:0) [sn2]	0.37 (-0.19, 0.93)	0.191856	0.529944
LPC(16:0) [sn1]	0.18 (-0.37, 0.73)	0.519028	0.792168
LPC(16:0) [sn2]	0.14 (-0.33, 0.62)	0.547302	0.818141
LPC(16:1) [sn1]	-0.03 (-0.54, 0.48)	0.917736	0.978721
LPC(16:1) [sn2]	-0.28 (-0.73, 0.18)	0.229998	0.577601
LPC(17:0) [sn1]	0.59 (0.05, 1.13)	0.0338243	0.267833
LPC(17:1) (a) [sn1] [104_sn1]	0.01 (-0.53, 0.55)	0.971422	0.991165
LPC(17:1) [sn1] (a) / LPC(17:1) [sn2] (b)	0.28 (-0.29, 0.84)	0.338093	0.677933
LPC(17:1) [sn1] (b)	0.65 (0.14, 1.17)	0.013343	0.175494
LPC(17:1) [sn2] (a)	0.07 (-0.51, 0.65)	0.81355	0.933898
LPC(18:0) [sn1]	0.52 (-0.03, 1.07)	0.0639953	0.352008
LPC(18:0) [sn2]	0.49 (-0.05, 1.02)	0.0747827	0.352008
LPC(18:1) [sn1]	0.54 (-0.04, 1.12)	0.0662892	0.352008
LPC(18:1) [sn2]	0.35 (-0.24, 0.95)	0.243778	0.584718
LPC(18:2) [sn1]	0.40 (-0.11, 0.91)	0.127889	0.447036
LPC(18:2) [sn2]	0.28 (-0.33, 0.88)	0.369999	0.69235
LPC(18:3) (a) [sn1] [104_sn1]	0.22 (-0.22, 0.65)	0.334649	0.677933
LPC(18:3) [sn1] (a)/LPC(18:3) [sn2] (b)	0.06 (-0.39, 0.50)	0.804531	0.933339
LPC(18:3) [sn1] (b)	0.01 (-0.39, 0.41)	0.969802	0.991165
LPC(18:3) [sn2] (a)	0.12 (-0.34, 0.58)	0.604762	0.853264
LPC(19:0) (a) [sn1] [104_sn1]	0.50 (-0.00, 1.01)	0.0508058	0.317946
LPC(19:0) [sn1] (a) / LPC(19:0) [sn2] (b)	0.61 (0.06, 1.15)	0.0305963	0.257837
LPC(19:0) [sn1] (b)	0.71 (0.17, 1.25)	0.0107315	0.160148
LPC(19:0) [sn2] (a)	0.46 (-0.05, 0.97)	0.0741833	0.352008
LPC(19:1) (a)	0.25 (-0.23, 0.72)	0.307969	0.652587
LPC(19:1) (b)	0.52 (-0.01, 1.04)	0.0545508	0.32794
LPC(19:1) (c)	0.87 (0.40, 1.33)	0.00026839	0.0416541
LPC(20:0) [sn1]	0.90 (0.26, 1.53)	0.00563172	0.116895
LPC(20:0) [sn2]	0.87 (0.28, 1.46)	0.00377663	0.0984809
LPC(20:1) [sn1]	0.65 (0.08, 1.21)	0.0246384	0.233163
LPC(20:1) [sn2]	0.57 (0.01, 1.13)	0.0447146	0.304373
LPC(20:2) [sn1]	0.17 (-0.36, 0.70)	0.532246	0.803123
LPC(20:2) [sn2]	0.11 (-0.48, 0.69)	0.720984	0.895173
LPC(20:3) [sn1]	-0.23 (-0.71, 0.26)	0.363865	0.69235
LPC(20:3) [sn2]	-0.45 (-1.03, 0.13)	0.131081	0.451117
LPC(20:4) [sn1]	0.08 (-0.42, 0.58)	0.765689	0.91692
LPC(20:4) [sn2]	-0.09 (-0.68, 0.50)	0.762736	0.91692
LPC(20:5) [sn1]	0.52 (0.17, 0.87)	0.00371686	0.0984809
LPC(20:5) [sn2]	0.50 (0.12, 0.88)	0.0103053	0.156802
LPC(22:0) [sn1]	0.95 (0.30, 1.60)	0.00417043	0.100377
LPC(22:0) [sn2]	0.89 (0.26, 1.51)	0.00529239	0.11408
LPC(22:1) [sn1]	0.74 (0.15, 1.33)	0.0143471	0.177791
LPC(22:1) [sn2]	0.44 (-0.14, 1.02)	0.138073	0.454002
LPC(22:4) [sn1]	-0.34 (-0.77, 0.08)	0.114274	0.422268
LPC(22:4) [sn2]	-0.49 (-1.00, 0.02)	0.0581586	0.334935
LPC(22:5) (n3) [sn1] [104_sn1]	-0.10 (-0.54, 0.34)	0.664037	0.873132
LPC(22:5) [sn1] (n3)/LPC(22:5) [sn2] (n6)	-0.28 (-0.76, 0.20)	0.251197	0.590226
LPC(22:5) [sn1] (n6)	-0.35 (-0.76, 0.06)	0.0906054	0.376798
LPC(22:5) [sn2] (n3)	-0.02 (-0.54, 0.51)	0.955414	0.99027
LPC(22:6) [sn1]	0.30 (-0.19, 0.79)	0.230085	0.577601
LPC(22:6) [sn2]	0.35 (-0.25, 0.95)	0.253574	0.590226
LPC(24:0) [sn1]	0.75 (0.06, 1.44)	0.0341992	0.268066
LPC(24:0) [sn2]	0.73 (0.08, 1.39)	0.0283744	0.250211
LPC(26:0) [sn1]	0.81 (0.16, 1.46)	0.014434	0.177791
LPC(26:0) [sn2]	0.68 (0.01, 1.35)	0.0460656	0.310843
LPCO
LPC(O-16:0)	0.31 (-0.21, 0.82)	0.24251	0.584718
LPC(O-18:0)	0.25 (-0.28, 0.78)	0.35571	0.69235
LPC(O-18:1)	0.35 (-0.18, 0.87)	0.194822	0.536107
LPC(O-20:0)	0.55 (-0.06, 1.16)	0.0761168	0.352008
LPC(O-20:1)	0.61 (0.09, 1.12)	0.0208051	0.216204
LPC(O-22:0)	0.58 (-0.09, 1.26)	0.091331	0.376798
LPC(O-22:1)	0.53 (-0.06, 1.12)	0.0778145	0.354501
LPC(O-24:0)	0.29 (-0.29, 0.86)	0.329905	0.675478
LPC(O-24:1)	0.44 (-0.20, 1.07)	0.176827	0.510103
LPC(O-24:2)	0.56 (0.00, 1.13)	0.0496064	0.317946
LPCP
LPC(P-16:0)	0.48 (-0.02, 0.98)	0.0575302	0.334935
LPC(P-17:0) (a)	0.34 (-0.12, 0.81)	0.148746	0.471289
LPC(P-17:0) (b)	0.37 (-0.10, 0.84)	0.120307	0.436254
LPC(P-18:0)	0.52 (0.03, 1.01)	0.0365542	0.277789
LPC(P-18:1)	0.52 (0.04, 1.01)	0.0345682	0.268249
LPC(P-20:0)	0.74 (0.03, 1.46)	0.041784	0.296956
PE
PE(15-MHDA_18:1)	0.22 (-0.34, 0.79)	0.433558	0.749355
PE(15-MHDA_18:2)	0.13 (-0.38, 0.63)	0.626981	0.854538
PE(15-MHDA_20:4)	0.17 (-0.41, 0.76)	0.558622	0.819453
PE(15-MHDA_22:6)	0.83 (0.27, 1.40)	0.00380725	0.0984809
PE(16:0_16:0)	0.37 (-0.15, 0.88)	0.161972	0.487814
PE(16:0_16:1)	-0.23 (-0.57, 0.12)	0.199582	0.541524
PE(16:0_18:1)	-0.17 (-0.73, 0.39)	0.557699	0.819453
PE(16:0_18:2)	0.02 (-0.52, 0.56)	0.94027	0.985739
PE(16:0_18:3) (a)	0.18 (-0.22, 0.59)	0.371146	0.69235
PE(16:0_18:3) (b)	0.01 (-0.42, 0.44)	0.964914	0.991165
PE(16:0_20:3)	0.15 (-0.42, 0.72)	0.595411	0.850538
PE(16:0_20:4)	-0.32 (-0.92, 0.29)	0.302705	0.646718
PE(16:0_20:5)	0.37 (-0.03, 0.78)	0.0731596	0.352008
PE(16:0_22:6)	0.53 (-0.10, 1.16)	0.0968743	0.381596
PE(16:1_18:2)	0.10 (-0.29, 0.48)	0.625801	0.854538
PE(16:1_20:4)	0.00 (-0.45, 0.45)	0.991742	0.994265
PE(17:0_18:1)	0.10 (-0.49, 0.69)	0.749041	0.907561
PE(17:0_18:2)	0.31 (-0.27, 0.88)	0.29524	0.635929
PE(17:0_20:4)	-0.05 (-0.71, 0.60)	0.8744	0.963264
PE(17:0_22:6)	0.75 (0.18, 1.31)	0.00955068	0.153496
PE(18:0_18:1)	0.38 (-0.22, 0.98)	0.213673	0.56126
PE(18:0_18:2)	0.20 (-0.35, 0.75)	0.477234	0.768618
PE(18:0_20:3) (a)	-0.25 (-0.79, 0.29)	0.357687	0.69235
PE(18:0_20:3) (b)	-0.10 (-0.68, 0.47)	0.718913	0.895173
PE(18:0_20:4)	-0.31 (-0.93, 0.31)	0.323059	0.668517
PE(18:0_22:4)	-0.37 (-0.79, 0.04)	0.0798133	0.359867
PE(18:0_22:5) (n3)	-0.14 (-0.70, 0.42)	0.621199	0.854538
PE(18:0_22:5) (n6)	-0.37 (-0.78, 0.03)	0.0727432	0.352008
PE(18:0_22:6)	0.30 (-0.25, 0.85)	0.28518	0.619886
PE(18:1_18:1)	0.51 (0.02, 1.00)	0.0420942	0.296956
PE(18:1_18:2)	0.30 (-0.19, 0.80)	0.23139	0.577601
PE(18:1_22:6) (a)	0.47 (-0.07, 1.01)	0.0889176	0.376798
PE(18:1_22:6) (b)	0.79 (0.24, 1.34)	0.00518527	0.11408
PE(20:0_20:4)	0.63 (-0.11, 1.37)	0.0964337	0.381596
PE(36:0)	1.99 (-0.17, 4.16)	0.0706516	0.352008
PE(38:5) (a)	0.01 (-0.56, 0.57)	0.97903	0.991165
PE(38:5) (b)	0.05 (-0.46, 0.56)	0.845191	0.950533
PEO
PE(O-16:0/18:2)	0.30 (-0.20, 0.80)	0.242814	0.584718
PE(O-16:0/20:3)	0.17 (-0.34, 0.67)	0.516453	0.792168
PE(O-16:0/20:4)	0.44 (-0.14, 1.03)	0.135552	0.453028
PE(O-16:0/22:4)	-0.61 (-1.27, 0.04)	0.0676802	0.352008
PE(O-16:0/22:6)	0.85 (0.15, 1.54)	0.0171248	0.198341
PE(O-18:0/20:4)	0.27 (-0.19, 0.73)	0.25488	0.590409
PE(O-18:0/22:5)	0.27 (-0.32, 0.87)	0.366362	0.69235
PE(O-18:0/22:6)	0.90 (0.26, 1.54)	0.00626234	0.121489
PE(O-18:1/18:2)	0.25 (-0.25, 0.76)	0.326519	0.672092
PE(O-18:1/22:6)	1.04 (0.45, 1.63)	0.000597071	0.0463327
PE(O-34:1)	0.52 (-0.16, 1.20)	0.136526	0.453028
PE(O-36:5)	0.65 (0.28, 1.01)	0.000559736	0.0463327
PE(O-38:5) (a)	0.40 (-0.19, 0.99)	0.184439	0.521317
PE(O-38:5) (b)	0.52 (-0.02, 1.07)	0.0577838	0.334935
PEP
PE(P-15:0/20:4) (a)	0.25 (-0.16, 0.66)	0.227431	0.577601
PE(P-15:0/20:4) (b)	0.16 (-0.29, 0.62)	0.479395	0.768618
PE(P-15:0/22:6) (a)	0.66 (0.22, 1.11)	0.00369126	0.0984809
PE(P-15:0/22:6) (b)	0.87 (0.13, 1.62)	0.0218045	0.219744
PE(P-16:0/18:1)	0.22 (-0.51, 0.95)	0.549346	0.818141
PE(P-16:0/18:2)	0.21 (-0.35, 0.76)	0.460666	0.758975
PE(P-16:0/18:3)	0.12 (-0.33, 0.56)	0.603877	0.853264
PE(P-16:0/20:3) (a)	0.09 (-0.46, 0.64)	0.746476	0.907561
PE(P-16:0/20:3) (b)	0.29 (-0.22, 0.80)	0.266392	0.600831
PE(P-16:0/20:4)	0.66 (0.02, 1.30)	0.0420028	0.296956
PE(P-16:0/20:5)	0.59 (0.23, 0.95)	0.00136624	0.07398
PE(P-16:0/22:4)	-0.69 (-1.50, 0.12)	0.0951644	0.381596
PE(P-16:0/22:5) (n3)	0.38 (-0.37, 1.13)	0.321456	0.666978
PE(P-16:0/22:5) (n6)	-0.56 (-1.16, 0.05)	0.0708073	0.352008
PE(P-16:0/22:6)	0.80 (-0.08, 1.67)	0.0741556	0.352008
PE(P-17:0/20:4) (a)	0.31 (-0.23, 0.86)	0.258436	0.591266
PE(P-17:0/20:4) (b)	0.35 (-0.18, 0.89)	0.196567	0.538945
PE(P-17:0/22:6) (a)	0.95 (0.24, 1.67)	0.0090819	0.149948
PE(P-17:0/22:6) (b)	1.30 (0.56, 2.03)	0.000552449	0.0463327
PE(P-18:0/18:1)	0.35 (-0.31, 1.01)	0.295838	0.635929
PE(P-18:0/18:2)	0.21 (-0.31, 0.73)	0.43092	0.749355
PE(P-18:0/18:3)	0.15 (-0.22, 0.52)	0.431405	0.749355
PE(P-18:0/20:3) (a)	0.08 (-0.45, 0.60)	0.772018	0.920255
PE(P-18:0/20:3) (b)	0.20 (-0.29, 0.70)	0.419453	0.739763
PE(P-18:0/20:4)	0.47 (-0.11, 1.05)	0.115362	0.422268
PE(P-18:0/20:5)	0.60 (0.24, 0.96)	0.00106685	0.0636825
PE(P-18:0/22:4)	-0.25 (-1.01, 0.51)	0.520262	0.792168
PE(P-18:0/22:5) (n3)	0.41 (-0.26, 1.09)	0.230731	0.577601
PE(P-18:0/22:5) (n6)	-0.37 (-0.98, 0.23)	0.223977	0.577601
PE(P-18:0/22:6)	1.15 (0.42, 1.87)	0.00212275	0.0885508
PE(P-18:1/18:1)	0.64 (-0.07, 1.34)	0.0752483	0.352008
PE(P-18:1/18:1) (a)	0.65 (-0.05, 1.34)	0.0667846	0.352008
PE(P-18:1/18:1) (b)	0.49 (-0.11, 1.08)	0.108443	0.410496
PE(P-18:1/18:2) (a)	0.31 (-0.23, 0.86)	0.257663	0.591266
PE(P-18:1/18:2) (b)	0.27 (-0.20, 0.73)	0.259607	0.591266
PE(P-18:1/18:3)	0.29 (-0.14, 0.71)	0.184745	0.521317
PE(P-18:1/20:3) (a)	0.16 (-0.40, 0.73)	0.566599	0.826468
PE(P-18:1/20:3) (b)	0.36 (-0.15, 0.86)	0.164558	0.49304
PE(P-18:1/20:4) (a)	0.53 (-0.04, 1.11)	0.0702297	0.352008
PE(P-18:1/20:4) (b)	0.47 (-0.03, 0.96)	0.063029	0.351874
PE(P-18:1/20:5) (a)	0.63 (0.27, 1.00)	0.000733099	0.0479834
PE(P-18:1/20:5) (b)	0.56 (0.23, 0.88)	0.000742011	0.0479834
PE(P-18:1/22:4)	-0.17 (-1.04, 0.69)	0.694195	0.883228
PE(P-18:1/22:5) (a)	1.00 (0.21, 1.80)	0.0137289	0.177561
PE(P-18:1/22:5) (b)	-0.05 (-0.74, 0.65)	0.895187	0.9675
PE(P-18:1/22:6) (a)	1.26 (0.54, 1.97)	0.000585728	0.0463327
PE(P-18:1/22:6) (b)	1.13 (0.44, 1.82)	0.00143003	0.07398
PE(P-19:0/20:4) (a)	0.48 (-0.04, 1.01)	0.0725471	0.352008
PE(P-19:0/20:4) (b)	0.48 (-0.11, 1.07)	0.108984	0.410543
PE(P-20:0/18:1)	0.65 (-0.07, 1.36)	0.0756378	0.352008
PE(P-20:0/18:2)	0.50 (-0.07, 1.07)	0.0842363	0.369236
PE(P-20:0/20:4)	0.62 (-0.06, 1.30)	0.0742238	0.352008
PE(P-20:0/22:6)	0.90 (0.18, 1.62)	0.0143336	0.177791
PE(P-20:1/20:4)	0.41 (-0.11, 0.94)	0.121358	0.438017
PE(P-20:1/22:6)	0.93 (0.29, 1.56)	0.0042686	0.100377
LPE
LPE(16:0) [sn1]	-0.04 (-0.58, 0.50)	0.890072	0.966008
LPE(16:0) [sn2]	-0.04 (-0.58, 0.49)	0.878115	0.963264
LPE(17:0) [sn1]	-0.27 (-0.90, 0.37)	0.408028	0.727395
LPE(17:0) [sn2]	-0.33 (-1.06, 0.39)	0.364145	0.69235
LPE(18:0) [sn1]	-0.06 (-0.59, 0.47)	0.831037	0.945579
LPE(18:0) [sn2]	-0.06 (-0.57, 0.45)	0.812187	0.933715
LPE(18:1) [sn1]	0.27 (-0.28, 0.82)	0.336007	0.677933
LPE(18:1) [sn2]	0.15 (-0.42, 0.71)	0.606079	0.853571
LPE(18:2) [sn1]	0.04 (-0.40, 0.49)	0.852072	0.952696
LPE(18:2) [sn2]	-0.08 (-0.56, 0.41)	0.748988	0.907561
LPE(20:4) [sn1]	-0.13 (-0.67, 0.41)	0.636079	0.859926
LPE(20:4) [sn2]	-0.36 (-0.96, 0.25)	0.246909	0.589543
LPE(22:6) [sn1]	0.01 (-0.49, 0.51)	0.972111	0.991165
LPE(22:6) [sn2]	-0.24 (-0.71, 0.23)	0.312708	0.652587
LPE(P-16:0)	0.08 (-0.51, 0.67)	0.792403	0.928591
LPE(P-18:0)	0.19 (-0.43, 0.80)	0.551402	0.818141
LPE(P-18:1)	0.24 (-0.28, 0.76)	0.358496	0.69235
LPE(P-20:0)	0.50 (-0.41, 1.42)	0.277359	0.609718
PI
PI (38:5) (b)	0.56 (-0.12, 1.24)	0.108007	0.410496
PI(15-MHDA_20:4)\PI(17:0_20:4)	0.49 (-0.26, 1.24)	0.201838	0.544159
PI(16:0_16:1)	-0.03 (-0.39, 0.33)	0.863327	0.958428
PI(16:0_20:3) (a)	0.10 (-0.50, 0.71)	0.73859	0.903568
PI(16:0_20:3) (b)	0.28 (-0.20, 0.76)	0.256714	0.591256
PI(16:0_20:4)	-0.09 (-0.65, 0.47)	0.764523	0.91692
PI(16:0/16:0)	0.08 (-0.32, 0.48)	0.685351	0.879062
PI(17:0_18:1)	0.62 (-0.00, 1.24)	0.0505747	0.317946
PI(17:0_18:2)	0.66 (-0.04, 1.36)	0.0655232	0.352008
PI(18:0_18:1)	0.78 (0.19, 1.37)	0.00969239	0.153496
PI(18:0_20:2)	0.43 (-0.12, 0.98)	0.124416	0.442877
PI(18:0_20:3) (a)	0.35 (-0.25, 0.96)	0.254041	0.590226
PI(18:0_20:3) (b)	0.42 (-0.13, 0.98)	0.132736	0.453028
PI(18:0_20:4)	0.08 (-0.71, 0.87)	0.849147	0.952223
PI(18:0_22:4)	-0.19 (-0.89, 0.51)	0.589503	0.847137
PI(18:0_22:5) (n3)	-0.13 (-0.83, 0.57)	0.713906	0.892095
PI(18:0_22:5) (n6)	0.44 (-0.16, 1.04)	0.147653	0.471289
PI(18:0_22:6)	0.89 (0.26, 1.51)	0.00524141	0.11408
PI(18:1_18:2)	0.49 (-0.04, 1.02)	0.0675291	0.352008
PI(20:0_20:4)	0.47 (-0.09, 1.03)	0.101256	0.396843
PI(34:0)	0.20 (-0.25, 0.65)	0.373644	0.69235
PI(34:1)	0.36 (-0.23, 0.95)	0.235348	0.581625
PI(36:2)	0.36 (-0.32, 1.04)	0.302343	0.646718
PI(37:6)	0.42 (-0.09, 0.94)	0.107316	0.410231
PI(38:5) (a)	0.34 (-0.32, 0.99)	0.31012	0.652587
PI(38:6)	0.49 (-0.07, 1.05)	0.0846958	0.369236
PI(39:6)	0.93 (0.34, 1.53)	0.00216812	0.0885508
PIP1
PIP1(38:4)	0.79 (0.07, 1.51)	0.0323527	0.258822
LPI
LPI(18:0) [sn1]	0.01 (-0.59, 0.61)	0.97981	0.991165
LPI(18:0) [sn2]	-0.21 (-0.65, 0.24)	0.364869	0.69235
LPI(18:1) [sn1]	-0.15 (-0.67, 0.36)	0.556752	0.819453
LPI(18:1) [sn2]	0.06 (-0.42, 0.54)	0.809203	0.933715
LPI(18:2) [sn1]	-0.07 (-0.56, 0.43)	0.794567	0.928591
LPI(18:2) [sn2]	-0.14 (-0.71, 0.43)	0.627689	0.854538
LPI(20:4) [sn1]	-0.30 (-0.84, 0.24)	0.272993	0.606999
LPI(20:4) [sn2]	-0.16 (-0.77, 0.46)	0.61387	0.854538
PS
PS(36:1)	0.44 (-0.17, 1.06)	0.15731	0.483888
PS(36:2)	0.01 (-0.67, 0.68)	0.985992	0.991165
PS(38:3)	0.11 (-0.49, 0.70)	0.7273	0.898702
PS(38:4)	-0.07 (-0.69, 0.54)	0.811409	0.933715
PS(38:5)	-0.29 (-1.53, 0.94)	0.641233	0.860895
PS(40:5)	0.09 (-0.55, 0.72)	0.787376	0.924363
PS(40:6)	0.29 (-0.35, 0.92)	0.374748	0.69235
PG
PG(34:1)	0.33 (-0.22, 0.89)	0.239393	0.584718
PG(36:1)	0.16 (-0.40, 0.72)	0.578286	0.837966
PG(36:2)	0.56 (-0.15, 1.28)	0.123188	0.440569
CE
CE(14:0)	0.16 (-0.29, 0.61)	0.48691	0.774128
CE(15:0)	0.19 (-0.30, 0.69)	0.441481	0.752289
CE(16:0)	1.05 (-0.36, 2.45)	0.142995	0.467447
CE(16:1)	-0.21 (-0.63, 0.22)	0.337415	0.677933
CE(16:2)	0.15 (-0.29, 0.60)	0.494566	0.778726
CE(17:0)	0.10 (-0.60, 0.80)	0.780727	0.921684
CE(17:1)	-0.30 (-0.81, 0.21)	0.253338	0.590226
CE(18:0)	-0.28 (-0.98, 0.43)	0.443982	0.752289
CE(18:1)	-0.03 (-1.26, 1.21)	0.965673	0.991165
CE(18:2)	1.54 (0.14, 2.95)	0.031593	0.258822
CE(18:3)	0.13 (-0.28, 0.54)	0.529532	0.802571
CE(20:0)	-0.38 (-1.11, 0.35)	0.309214	0.652587
CE(20:1)	0.11 (-0.66, 0.88)	0.785525	0.923587
CE(20:2)	0.43 (-0.43, 1.29)	0.328028	0.673412
CE(20:3)	-0.14 (-0.83, 0.56)	0.698843	0.883228
CE(20:4)	0.26 (-0.21, 0.73)	0.282216	0.615284
CE(20:5)	0.50 (0.19, 0.80)	0.00160428	0.0778077
CE(22:0)	0.27 (-0.41, 0.94)	0.441155	0.752289
CE(22:1)	0.11 (-0.65, 0.86)	0.78091	0.921684
CE(22:4)	-0.32 (-0.87, 0.23)	0.25677	0.591256
CE(22:5) (n3)	0.35 (-0.08, 0.78)	0.105944	0.408471
CE(22:5) (n6)	-0.34 (-0.86, 0.18)	0.204884	0.548242
CE(22:6)	0.36 (-0.07, 0.80)	0.104096	0.403893
CE(24:0)	0.30 (-0.55, 1.16)	0.483267	0.773227
CE(24:1)	-0.04 (-0.86, 0.78)	0.919443	0.978721
CE(24:4)	-0.53 (-1.09, 0.03)	0.0648949	0.352008
CE(24:5)	-0.20 (-0.74, 0.34)	0.461664	0.759006
CE(24:6)	-0.04 (-0.49, 0.41)	0.871764	0.963264
COH
COH	-0.30 (-1.39, 0.80)	0.596254	0.850538
DE
DE(16:0)	-0.07 (-0.67, 0.54)	0.82417	0.941406
DE(18:1)	0.33 (-0.51, 1.18)	0.441727	0.752289
DE(18:2)	0.38 (-0.07, 0.83)	0.0959412	0.381596
DE(20:4)	0.30 (-0.14, 0.73)	0.185515	0.521592
DE(20:5)	0.45 (0.10, 0.80)	0.0124434	0.166484
DE(22:6)	0.39 (-0.03, 0.82)	0.0706294	0.352008
FA
FA(14:0)	-0.54 (-1.43, 0.34)	0.228659	0.577601
FA(15:0)	-0.49 (-2.32, 1.34)	0.600995	0.853264
FA(16:0)	-0.57 (-1.32, 0.18)	0.133399	0.453028
FA(16:1)	-0.39 (-0.81, 0.02)	0.0644771	0.352008
FA(16:2)	-1.10 (-2.84, 0.64)	0.21529	0.562508
FA(17:0)	-0.65 (-2.33, 1.03)	0.446345	0.753437
FA(17:1)	-0.95 (-2.07, 0.16)	0.0938338	0.379245
FA(18:0)	-0.91 (-3.38, 1.55)	0.467485	0.763724
FA(18:1)	-0.32 (-0.64, 0.00)	0.0523188	0.322438
FA(18:2)	-0.26 (-0.61, 0.08)	0.137193	0.453028
FA(18:3)	-0.68 (-1.27, -0.10)	0.0226233	0.222223
FA(20:2)	-1.48 (-2.86, -0.11)	0.0349493	0.268522
FA(20:3)	-0.53 (-1.39, 0.32)	0.218903	0.570029
FA(20:4)	0.01 (-0.58, 0.60)	0.981854	0.991165
FA(20:5)	0.71 (-0.19, 1.62)	0.1232	0.440569
FA(22:4)	-1.16 (-1.94, -0.37)	0.0038057	0.0984809
FA(22:5)	-0.94 (-1.71, -0.16)	0.0183192	0.203082
FA(22:6)	0.04 (-0.57, 0.66)	0.892129	0.966888
AC
AC(12:0)	-0.24 (-0.55, 0.07)	0.134885	0.453028
AC(13:0)	0.10 (-0.21, 0.42)	0.523456	0.794915
AC(14:0)	-0.45 (-0.93, 0.04)	0.0725972	0.352008
AC(14:1)	-0.33 (-0.61, -0.05)	0.0188578	0.206108
AC(14:2)	-0.29 (-0.57, -0.01)	0.044227	0.303718
AC(15:0) (a)	-0.35 (-0.85, 0.15)	0.173535	0.506253
AC(15:0) (b)	-0.42 (-1.07, 0.22)	0.197243	0.538945
AC(16:0)	-0.76 (-1.42, -0.09)	0.0254648	0.235244
AC(16:1)	-0.60 (-1.02, -0.17)	0.00572426	0.116895
AC(17:0) (a)	-0.60 (-1.29, 0.10)	0.0920507	0.376798
AC(17:0) (b)	-0.89 (-1.81, 0.02)	0.0549385	0.32794
AC(18:0)	-0.07 (-0.67, 0.52)	0.805847	0.933339
AC(18:1)	-0.36 (-0.88, 0.16)	0.176617	0.510103
AC(18:2)	-0.02 (-0.62, 0.59)	0.959643	0.99027
DG(14:0_16:0)	-0.07 (-0.37, 0.23)	0.667936	0.873132
DG(14:0_18:2)	0.16 (-0.19, 0.51)	0.374771	0.69235
DG(16:0_16:0)	-0.24 (-0.58, 0.10)	0.171286	0.501578
DG(16:0_16:1)	-0.23 (-0.53, 0.07)	0.128655	0.447696
DG(16:0_18:1)	-0.10 (-0.51, 0.30)	0.613111	0.854538
DG(16:0_18:2)	0.02 (-0.39, 0.42)	0.940757	0.985739
DG(16:0_20:4)	-0.19 (-0.56, 0.19)	0.336318	0.677933
DG(16:0_22:5)	-0.16 (-0.54, 0.22)	0.397498	0.719017
DG(16:0_22:6)	0.08 (-0.26, 0.43)	0.639589	0.860175
DG(16:1_18:1)	-0.17 (-0.55, 0.21)	0.378941	0.692662
DG(18:0_18:1)	-0.12 (-0.55, 0.31)	0.587632	0.846015
DG(18:0_18:2)	-0.08 (-0.46, 0.31)	0.705285	0.887036
DG(18:0_20:4)	-0.40 (-0.95, 0.14)	0.148367	0.471289
DG(18:0_22:6)	0.08 (-1.03, 1.19)	0.887928	0.966008
DG(18:1_18:1)	-0.02 (-0.42, 0.38)	0.916471	0.978721
DG(18:1_18:2)	0.01 (-0.40, 0.43)	0.951675	0.99027
DG(18:1_18:3)	0.03 (-0.38, 0.43)	0.893543	0.96707
DG(18:1_20:3)	-0.09 (-0.54, 0.37)	0.713449	0.892095
DG(18:1_20:4)	-0.14 (-0.63, 0.34)	0.558435	0.819453
DG(18:1_20:5)	0.32 (-0.05, 0.69)	0.0883602	0.376798
DG(18:1_22:5)	-0.18 (-0.66, 0.30)	0.458748	0.758503
DG(18:1_22:6)	0.17 (-0.20, 0.54)	0.3671	0.69235
DG(18:2_18:2)	0.02 (-0.30, 0.33)	0.917913	0.978721
DG(18:2_20:4)	0.00 (-0.43, 0.43)	0.998599	0.998599
DG(18:2_22:6)	0.20 (-0.14, 0.54)	0.243679	0.584718
TG
TG(48:0) [SIM]	-0.14 (-0.48, 0.21)	0.433583	0.749355
TG(48:1) [SIM]	0.01 (-0.49, 0.51)	0.967018	0.991165
TG(48:2) [SIM]	0.10 (-0.39, 0.58)	0.698821	0.883228
TG(48:3) [SIM]	0.16 (-0.22, 0.55)	0.401281	0.719817
TG(49:1) [SIM]	-0.09 (-0.50, 0.32)	0.667208	0.873132
TG(50:0) [SIM]	-0.18 (-0.54, 0.17)	0.311335	0.652587
TG(50:1) [SIM]	-0.14 (-0.89, 0.61)	0.709772	0.889795
TG(50:2) [SIM]	-0.01 (-0.98, 0.96)	0.979612	0.991165
TG(50:3) [SIM]	0.01 (-0.84, 0.85)	0.986056	0.991165
TG(50:4) [SIM]	0.11 (-0.37, 0.58)	0.652345	0.865333
TG(51:0) [SIM]	0.04 (-1.82, 1.91)	0.964355	0.991165
TG(51:1) [SIM]	-0.12 (-0.60, 0.37)	0.635653	0.859926
TG(51:2) [SIM]	0.01 (-0.65, 0.66)	0.985286	0.991165
TG(52:1) [SIM]	-0.10 (-0.64, 0.44)	0.716228	0.893558
TG(52:2) [SIM]	0.60 (-0.71, 1.91)	0.368713	0.69235
TG(52:3) [SIM]	1.06 (-0.17, 2.30)	0.09098	0.376798
TG(52:4) [SIM]	0.58 (-0.36, 1.52)	0.226516	0.577601
TG(52:5) [SIM]	0.02 (-0.53, 0.56)	0.953489	0.99027
TG(53:2) [SIM]	0.20 (-0.39, 0.78)	0.509954	0.789242
TG(54:0) [SIM]	0.16 (-0.20, 0.53)	0.38734	0.705577
TG(54:1) [SIM]	0.11 (-0.24, 0.46)	0.549991	0.818141
TG(54:2) [SIM]	0.39 (-0.21, 0.99)	0.203384	0.546109
TG(54:3) [SIM]	0.89 (0.15, 1.62)	0.0182486	0.203082
TG(54:4) [SIM]	0.85 (0.05, 1.66)	0.0379898	0.282618
TG(54:5) [SIM]	0.28 (-0.44, 1.00)	0.450377	0.753797
TG(54:6) [SIM]	0.02 (-0.54, 0.59)	0.943819	0.985739
TG(54:7) [SIM]	0.15 (-0.29, 0.60)	0.507389	0.787468
TG(56:6) [SIM]	0.32 (-0.48, 1.13)	0.432817	0.749355
TG(56:7) [SIM]	0.37 (-0.23, 0.98)	0.226104	0.577601
TG(56:8) [SIM]	0.31 (-0.13, 0.75)	0.17109	0.501578
TG(56:9) [SIM]	0.37 (-0.13, 0.86)	0.147264	0.471289
TG(58:10) [SIM]	0.43 (-0.00, 0.86)	0.0523546	0.322438
TG(58:8) [SIM]	0.79 (0.21, 1.38)	0.00778533	0.140498
TG(58:9) [SIM]	0.57 (0.09, 1.05)	0.02019	0.214623
TG(48:0) [NL-16:0]	-0.23 (-0.55, 0.09)	0.162179	0.487814
TG(48:0) [NL-18:0]	0.02 (-0.28, 0.31)	0.919235	0.978721
TG(48:1) [NL-16:1]	-0.18 (-0.49, 0.14)	0.275446	0.607232
TG(48:1) [NL-18:1]	0.45 (-0.06, 0.96)	0.0829822	0.366295
TG(48:2) [NL-14:0]	0.18 (-0.28, 0.64)	0.449705	0.753797
TG(48:2) [NL-14:1]	-0.07 (-0.41, 0.27)	0.693348	0.883228
TG(48:2) [NL-16:1]	-0.24 (-0.57, 0.10)	0.169831	0.501578
TG(48:2) [NL-18:2]	0.31 (-0.15, 0.78)	0.189916	0.529944
TG(48:3) [NL-14:0]	0.01 (-0.29, 0.31)	0.959419	0.99027
TG(48:3) [NL-16:1]	-0.09 (-0.40, 0.22)	0.579196	0.837966
TG(48:3) [NL-18:3]	0.07 (-0.24, 0.37)	0.65463	0.866882
TG(49:1) [NL-16:1]	-0.27 (-0.61, 0.07)	0.118131	0.430372
TG(49:1) [NL-17:1]	-0.23 (-0.57, 0.10)	0.170191	0.501578
TG(50:0) [NL-18:0]	-0.12 (-0.43, 0.20)	0.459403	0.758503
TG(50:1) [NL-14:0]	0.31 (-0.09, 0.71)	0.131382	0.451117
TG(50:1) [NL-16:0]	-0.17 (-0.83, 0.49)	0.614207	0.854538
TG(50:1) [NL-18:1]	-0.06 (-0.80, 0.68)	0.872924	0.963264
TG(50:2) [NL-14:0]	1.25 (0.59, 1.92)	0.000231775	0.0416541
TG(50:2) [NL-16:1]	-0.20 (-0.81, 0.41)	0.51778	0.792168
TG(50:2) [NL-18:1]	0.32 (-0.55, 1.18)	0.471112	0.768031
TG(50:2) [NL-18:2]	0.20 (-0.50, 0.90)	0.572382	0.833337
TG(50:3) [NL-14:0]	0.69 (-0.00, 1.38)	0.0502817	0.317946
TG(50:3) [NL-14:1]	0.20 (-0.29, 0.69)	0.418122	0.739095
TG(50:3) [NL-16:1]	-0.34 (-0.89, 0.22)	0.235054	0.581625
TG(50:3) [NL-18:2]	0.27 (-0.55, 1.08)	0.520626	0.792168
TG(50:3) [NL-18:3]	0.06 (-0.42, 0.54)	0.810835	0.933715
TG(50:4) [NL-14:0]	0.23 (-0.13, 0.58)	0.211278	0.559561
TG(50:4) [NL-18:3]	-0.02 (-0.41, 0.38)	0.940566	0.985739
TG(50:4) [NL-20:4]	0.00 (-0.32, 0.31)	0.982085	0.991165
TG(51:0) [NL-16:0]	-0.03 (-0.32, 0.27)	0.853122	0.952696
TG(51:1) [NL-17:0]	-0.15 (-0.57, 0.27)	0.48782	0.774128
TG(51:2) [NL-15:0]	0.28 (-0.22, 0.78)	0.268112	0.600831
TG(51:2) [NL-17:0]	-0.13 (-0.66, 0.40)	0.62247	0.854538
TG(51:2) [NL-17:1]	-0.13 (-0.66, 0.40)	0.6234	0.854538
TG(52:1) [NL-18:0]	-0.05 (-0.54, 0.44)	0.838018	0.947411
TG(52:1) [NL-18:1]	-0.10 (-0.53, 0.33)	0.644531	0.862338
TG(52:2) [NL-16:0]	0.58 (-0.25, 1.41)	0.167666	0.500418
TG(52:2) [NL-18:2]	0.12 (-0.49, 0.73)	0.703825	0.886637
TG(52:3) [NL-16:1]	0.35 (-0.27, 0.96)	0.267585	0.600831
TG(52:3) [NL-18:2]	0.79 (-0.13, 1.72)	0.0922654	0.376798
TG(52:4) [NL-16:1]	0.10 (-0.46, 0.66)	0.723575	0.896921
TG(52:4) [NL-18:2]	0.35 (-0.25, 0.95)	0.249476	0.590226
TG(52:4) [NL-18:3]	0.34 (-0.35, 1.03)	0.332819	0.677869
TG(52:5) [NL-18:3]	0.06 (-0.32, 0.45)	0.740553	0.903568
TG(52:5) [NL-20:4]	-0.18 (-0.57, 0.20)	0.354023	0.69235
TG(52:5) [NL-20:5]	0.12 (-0.23, 0.46)	0.506582	0.787468
TG(53:2) [NL-17:1]	0.08 (-0.38, 0.53)	0.740102	0.903568
TG(53:2) [NL-18:1]	0.26 (-0.30, 0.82)	0.363913	0.69235
TG(54:0) [NL-18:0]	0.06 (-0.19, 0.32)	0.622503	0.854538
TG(54:1) [NL-18:1]	0.15 (-0.16, 0.45)	0.34515	0.685003
TG(54:2) [NL-18:0]	0.25 (-0.22, 0.73)	0.294125	0.635769
TG(54:2) [NL-20:1]	0.21 (-0.31, 0.74)	0.427147	0.749355
TG(54:3) [NL-18:1]	0.57 (-0.01, 1.16)	0.0540322	0.32794
TG(54:3) [NL-18:2]	0.75 (0.17, 1.33)	0.0111504	0.163259
TG(54:4) [NL-18:2]	0.19 (-0.31, 0.70)	0.45469	0.755544
TG(54:4) [NL-20:3]	-0.30 (-0.93, 0.34)	0.361551	0.69235
TG(54:5) [NL-18:3]	0.38 (-0.04, 0.80)	0.0766616	0.352008
TG(54:5) [NL-20:4]	-0.07 (-0.72, 0.58)	0.833646	0.947159
TG(54:6) [NL-18:3]	0.16 (-0.15, 0.47)	0.312838	0.652587
TG(54:6) [NL-20:4]	-0.14 (-0.71, 0.43)	0.62368	0.854538
TG(54:6) [NL-20:5]	0.45 (0.02, 0.87)	0.0389925	0.285454
TG(54:6) [NL-22:6]	0.08 (-0.29, 0.45)	0.673977	0.873132
TG(54:7) [NL-20:5]	0.17 (-0.13, 0.48)	0.259822	0.591266
TG(54:7) [NL-22:6]	0.07 (-0.27, 0.40)	0.696063	0.883228
TG(56:6) [NL-20:4]	0.50 (-0.08, 1.08)	0.0895994	0.376798
TG(56:6) [NL-22:5](a)	0.05 (-0.60, 0.70)	0.877401	0.963264
TG(56:6) [NL-22:5](b)	0.05 (-0.60, 0.70)	0.875169	0.963264
TG(56:7) [NL-20:4]	0.33 (-0.26, 0.93)	0.274357	0.607232
TG(56:7) [NL-20:5]	0.77 (0.36, 1.19)	0.000249107	0.0416541
TG(56:7) [NL-22:5](a)	-0.07 (-0.70, 0.55)	0.824943	0.941406
TG(56:7) [NL-22:5](b)	-0.06 (-0.69, 0.56)	0.848536	0.952223
TG(56:7) [NL-22:6]	0.25 (-0.21, 0.71)	0.282269	0.615284
TG(56:8) [NL-20:4]	0.05 (-0.37, 0.47)	0.823146	0.941406
TG(56:8) [NL-20:5]	0.41 (0.08, 0.74)	0.0158324	0.191968
TG(56:8) [NL-22:6]	0.28 (-0.11, 0.67)	0.159959	0.487814
TG(56:9) [NL-22:6]	0.23 (-0.08, 0.53)	0.143969	0.467447
TG(58:10) [NL-22:6]	0.27 (-0.03, 0.57)	0.0808923	0.360761
TG(58:8) [NL-22:6]	0.79 (0.38, 1.19)	0.000170295	0.0416541
TG(58:9) [NL-22:6]	0.43 (0.08, 0.79)	0.0168526	0.198146
TGO
TG(O-50:1) [SIM]	0.01 (-0.68, 0.69)	0.985199	0.991165
TG(O-50:2) [SIM]	0.03 (-0.86, 0.93)	0.942547	0.985739
TG(O-50:3) [SIM]	0.09 (-1.16, 1.34)	0.885826	0.966008
TG(O-52:0) [SIM]	0.20 (-0.27, 0.68)	0.394375	0.716709
TG(O-52:1) [SIM]	0.26 (-0.35, 0.88)	0.400413	0.719817
TG(O-52:2) [SIM]	0.19 (-0.55, 0.93)	0.617903	0.854538
TG(O-54:2) [SIM]	0.53 (-0.15, 1.21)	0.125682	0.443933
TG(O-54:3) [SIM]	0.43 (-0.67, 1.53)	0.439281	0.752289
TG(O-54:4) [SIM]	-0.05 (-0.84, 0.74)	0.90289	0.974468
TG(O-50:1) [NL-15:0]	0.25 (-0.16, 0.66)	0.231487	0.577601
TG(O-50:1) [NL-16:0]	-0.04 (-0.53, 0.45)	0.884153	0.966008
TG(O-50:1) [NL-17:1]	-0.24 (-0.77, 0.28)	0.36527	0.69235
TG(O-50:1) [NL-18:1]	0.07 (-0.42, 0.56)	0.784348	0.923587
TG(O-50:2) [NL-16:1]	0.30 (-0.24, 0.84)	0.280485	0.614849
TG(O-50:2) [NL-18:1]	-0.01 (-0.45, 0.43)	0.963638	0.991165
TG(O-50:2) [NL-18:2]	-0.18 (-0.56, 0.19)	0.342648	0.683534
TG(O-50:3) [NL-18:2]	-0.02 (-0.25, 0.21)	0.863291	0.958428
TG(O-52:0) [NL-16:0]	-0.04 (-0.49, 0.41)	0.860045	0.957525
TG(O-52:1) [NL-16:0]	0.14 (-0.27, 0.56)	0.498871	0.778922
TG(O-52:1) [NL-18:1]	0.16 (-0.29, 0.61)	0.479206	0.768618
TG(O-52:2) [NL-16:0]	0.00 (-0.48, 0.47)	0.985294	0.991165
TG(O-52:2) [NL-17:1]	-0.03 (-0.56, 0.50)	0.923028	0.981075
TG(O-52:2) [NL-18:1]	-0.01 (-0.50, 0.47)	0.953961	0.99027
TG(O-54:2) [NL-17:1]	0.25 (-0.14, 0.64)	0.21224	0.560198
TG(O-54:2) [NL-18:1]	0.23 (-0.26, 0.73)	0.355953	0.69235
TG(O-54:3) [NL-17:1]	0.14 (-0.16, 0.43)	0.357559	0.69235
TG(O-54:3) [NL-18:1]	0.21 (-0.26, 0.69)	0.375358	0.69235
TG(O-54:4) [NL-17:1]	0.03 (-0.35, 0.41)	0.889847	0.966008
TG(O-54:4) [NL-18:2]	-0.06 (-0.35, 0.22)	0.672321	0.873132
Ubiquinone
Ubiquinone	0.11 (-0.51, 0.72)	0.734768	0.903568
Oxspecies
CE(18:2) [+OH]	0.21 (-0.23, 0.65)	0.344623	0.685003
CE(20:4) [+OH]	-0.02 (-0.59, 0.55)	0.94581	0.98649
CE(22:6) [+OH]	0.15 (-0.32, 0.62)	0.53233	0.803123
LPC(18:2) [+OH]	0.31 (-0.12, 0.73)	0.155291	0.480102
LPC(20:4) [+OH]	-0.09 (-0.32, 0.13)	0.408691	0.727395
LPC(22:6) [+OH]	0.22 (-0.34, 0.78)	0.444005	0.752289
PC(34:2) [+OH]	0.15 (-0.41, 0.71)	0.59975	0.853264
PC(36:4) [+OH]	-0.51 (-1.26, 0.24)	0.182694	0.521215
PC(38:6) [+OH]	0.29 (-0.48, 1.05)	0.46484	0.761081
totals
Sph	0.08 (-0.59, 0.74)	0.817802	.8620072378179674
S1P	-0.44 (-1.53, 0.65)	0.427501	.7378936222373954
dhCer	0.01 (-0.74, 0.76)	0.979256	.9792562148656501
Cer	-0.31 (-1.10, 0.47)	0.429826	.7378936222373954
C1P	0.27 (-0.40, 0.93)	0.43236	.7378936222373954
MHC	-0.13 (-0.90, 0.64)	0.741946	.8510555585671895
DHC	0.85 (0.10, 1.61)	0.0268041	.3027257643951791
THC	0.24 (-0.71, 1.19)	0.621372	.8077836758744925
GM3	0.32 (-0.58, 1.22)	0.489394	.7378936222373954
GM1	0.43 (-0.50, 1.36)	0.363545	.7378936222373954
Sulfatide	1.06 (0.29, 1.83)	0.00737212	.2875128247117425
SM	-0.37 (-1.55, 0.81)	0.536843	.7477450076769673
PA	0.51 (-0.14, 1.16)	0.122324	.4770623745108253
PC	-0.55 (-2.14, 1.03)	0.491929	.7378936222373954
PC(O)	-0.19 (-1.29, 0.90)	0.730814	.8510555585671895
PC(P)	0.32 (-0.57, 1.22)	0.480466	.7378936222373954
LPC	0.35 (-0.24, 0.95)	0.246774	.6787143523611672
LPC(O)	0.44 (-0.17, 1.05)	0.156443	0.554661
LPC(P)	0.50 (-0.00, 1.01)	0.0522542	.3027257643951791
PE	0.15 (-0.58, 0.88)	0.677418	.8256026597459581
PE(O)	0.65 (-0.01, 1.31)	0.0545009	.3027257643951791
PE(P)	0.96 (0.11, 1.81)	0.0270999	.3027257643951791
LPE	-0.01 (-0.65, 0.62)	0.969513	.9792562148656501
LPE(P)	0.22 (-0.45, 0.88)	0.526875	.7477450076769673
PI	0.58 (-0.44, 1.61)	0.261044	.6787143523611672
PIP1	0.79 (0.07, 1.51)	0.0323527	.3027257643951791
LPI	-0.25 (-0.93, 0.44)	0.48445	.7378936222373954
PS	0.20 (-0.64, 1.04)	0.642322	.8080822841851556
PG	0.40 (-0.28, 1.08)	0.250804	.6787143523611672
CE	1.14 (-0.54, 2.82)	0.181849	.5910103549616471
DE	0.50 (-0.06, 1.07)	0.0807441	.3498912794960483
FFA	-0.66 (-1.36, 0.03)	0.0620976	.3027257643951791
Acylcarnitine	-0.58 (-1.16, 0.01)	0.0522132	.3027257643951791
DG	-0.06 (-0.52, 0.40)	0.803265	.8620072378179674
TG(SIM)	0.58 (-0.52, 1.68)	0.302389	.7370721810661548
TG [NL]	0.43 (-0.54, 1.39)	0.384043	.7378936222373954
TG(O)	0.26 (-0.63, 1.16)	0.563672	.7580413994543874
TG(O) [NL]	0.08 (-0.46, 0.63)	0.765496	.8529815168758743
OxSpecies	0.20 (-0.31, 0.70)	0.448249	.7378936222373954
