## Supplementary material for "Higher omega-3 DHA-plasmalogen phospholipid levels across early life mediate the benefits of maternal healthy diet and breastfeeding on infant neurocognition": Dataset 4

### Sheet: Dataset 4
Exposure Label	AMD (95% CI)	p value	Q				Log2 Transformed Lipids. Models minimally adjusted by: maleYN BIIIpcagemth BIIIexperience [age at blood collection] days_stored_[timepoint] mins_collected_to_stored_[timepoint]
Sph							Outcome: BIIICrs
Sph(d16:1)	-0.97 (-2.60, 0.66)	0.242885	.4498296551361451
Sph(d18:1)	-0.22 (-1.18, 0.75)	0.659768	.8023236112905834
Sph(d18:2)	-0.01 (-2.34, 2.31)	0.992185	.9925085628429091
S1pD
S1P(d16:1)	-0.85 (-1.56, -0.14)	0.018992	0.135364
S1P(d18:0)	0.03 (-0.79, 0.85)	0.939236	.9628102793348773
S1P(d18:1)	-0.07 (-0.92, 0.78)	0.865161	.9260209926382603
S1P(d18:2)	-0.43 (-1.41, 0.54)	0.381697	.5947722207268371
CerD
Cer(d18:0/16:0)	-0.07 (-0.89, 0.74)	0.857799	.9219551809316026
Cer(d18:0/18:0)	0.48 (0.07, 0.90)	0.0229059	0.135364
Cer(d18:0/20:0)	0.38 (-0.27, 1.04)	0.24821	.4553459726589408
Cer(d18:0/22:0)	0.01 (-0.73, 0.75)	0.980633	.9882192276086286
Cer(d18:0/24:0)	0.23 (-0.46, 0.92)	0.515148	.7013241697212792
Cer(d18:0/24:1)	0.49 (0.04, 0.93)	0.0312321	.1533929722686641
Cer(d16:1/16:0)	-0.30 (-0.84, 0.24)	0.275175	.4818000708347734
Cer(d16:1/18:0)	0.11 (-0.50, 0.72)	0.726782	.8391293540862822
Cer(d16:1/20:0)	-0.11 (-0.68, 0.46)	0.710465	.8290534870889611
Cer(d16:1/22:0)	-0.40 (-0.75, -0.04)	0.0274664	.1402248128264812
Cer(d16:1/23:0)	-0.35 (-0.65, -0.05)	0.0242996	0.136641
Cer(d16:1/24:0)	-0.43 (-0.76, -0.10)	0.0103089	.1310430236838876
Cer(d16:1/24:1)	-0.25 (-0.79, 0.30)	0.371019	.5816385862926498
Cer(d17:1/16:0)	0.01 (-0.70, 0.72)	0.974917	0.986357
Cer(d17:1/18:0)	0.86 (0.07, 1.65)	0.033695	.1594350012358605
Cer(d17:1/20:0)	0.60 (-0.14, 1.33)	0.111785	.2787908514063805
Cer(d17:1/22:0)	-0.42 (-1.00, 0.16)	0.154016	.3415354502078426
Cer(d17:1/23:0)	-0.57 (-1.02, -0.12)	0.0134709	0.135364
Cer(d17:1/24:0)	-0.62 (-1.15, -0.09)	0.022617	0.135364
Cer(d17:1/24:1)	0.21 (-0.44, 0.87)	0.526834	.7092469343484982
Cer(d18:1/14:0)	-0.15 (-0.84, 0.54)	0.660631	.8023236112905834
Cer(d18:1/16:0)	0.91 (-0.06, 1.88)	0.0654726	.2093216331187426
Cer(d18:1/17:0)	-0.39 (-1.08, 0.31)	0.27325	.4818000708347734
Cer(d18:1/18:0)	0.79 (0.24, 1.33)	0.00481457	0.10991
Cer(d18:1/19:0)	0.45 (-0.14, 1.04)	0.132265	.3110222652928859
Cer(d18:1/20:0)	0.73 (0.10, 1.37)	0.0242613	0.136641
Cer(d18:1/21:0)	0.23 (-0.43, 0.90)	0.493026	.6854244939278354
Cer(d18:1/22:0)	-0.23 (-1.07, 0.61)	0.588832	.7590260119476389
Cer(d18:1/23:0)	-0.44 (-1.16, 0.28)	0.230805	.4356843788865495
Cer(d18:1/24:0)	-0.42 (-1.23, 0.39)	0.311488	.5172217006456681
Cer(d18:1/24:1)	0.69 (0.06, 1.33)	0.0319644	.1550275620100265
Cer(d18:1/26:0)	-1.03 (-1.93, -0.12)	0.0267415	.1402248128264812
Cer(d18:2/14:0)	-0.86 (-1.73, 0.01)	0.0518127	.1925001762063074
Cer(d18:2/16:0)	0.44 (-0.28, 1.17)	0.228651	.4327638464384373
Cer(d18:2/17:0)	0.02 (-0.30, 0.34)	0.91262	.9498795827081116
Cer(d18:2/18:0)	0.67 (0.11, 1.23)	0.0184502	0.135364
Cer(d18:2/20:0)	0.48 (-0.22, 1.19)	0.180127	.3747421860240409
Cer(d18:2/21:0)	0.92 (-0.01, 1.84)	0.05143	.1925001762063074
Cer(d18:2/22:0)	-0.43 (-1.12, 0.25)	0.214608	.4163389772616265
Cer(d18:2/23:0)	-0.54 (-1.09, 0.01)	0.055365	.1974453615664117
Cer(d18:2/24:0)	-0.56 (-1.20, 0.07)	0.0834478	0.2372
Cer(d18:2/24:1)	0.40 (-0.24, 1.04)	0.223761	.4255840932559751
Cer(d18:2/26:0)	-0.37 (-1.04, 0.30)	0.277225	.4818000708347734
Cer(d19:1/16:0)	0.27 (-0.15, 0.70)	0.201328	.4026558932869858
Cer(d19:1/18:0)	0.29 (0.03, 0.55)	0.0284255	.1441711895406883
Cer(d19:1/20:0)	0.44 (-0.02, 0.91)	0.0594816	.1984797729069837
Cer(d19:1/22:0)	0.33 (0.01, 0.65)	0.0418552	.1709544794531039
Cer(d19:1/23:0)	0.35 (0.00, 0.69)	0.0474394	.1822426391257481
Cer(d19:1/24:0)	0.38 (0.06, 0.71)	0.0218634	0.135364
Cer(d19:1/24:1)	0.33 (0.09, 0.57)	0.00696541	.1135612461129425
Cer(d19:1/26:0)	-0.33 (-1.03, 0.37)	0.356694	.5672021443204518
Cer(d20:1/22:0)	0.28 (-0.33, 0.90)	0.364395	.5747371862045949
Cer(d20:1/23:0)	0.25 (-0.38, 0.89)	0.437392	.6404077075415712
Cer(d20:1/24:0)	0.01 (-0.67, 0.70)	0.967186	.9829600347221389
Cer(d20:1/24:1)	0.60 (0.19, 1.02)	0.00453282	0.10991
Cer(d20:1/26:0)	-0.84 (-1.56, -0.11)	0.0240857	0.136641
CerM
Cer(m18:0/20:0)	0.64 (0.15, 1.13)	0.0110573	.1320068203944894
Cer(m18:0/22:0)	0.17 (-0.49, 0.83)	0.612015	.7702152734763696
Cer(m18:0/23:0)	-0.11 (-0.69, 0.47)	0.71441	.8324061219876304
Cer(m18:0/24:0)	0.18 (-0.48, 0.84)	0.585789	.7588004856621271
Cer(m18:0/24:1)	0.36 (-0.18, 0.90)	0.187513	.3859681870470179
Cer(m18:1/18:0)	0.28 (-0.06, 0.63)	0.108756	.2756329701171306
Cer(m18:1/20:0)	0.39 (-0.07, 0.86)	0.0952306	.2558275120101621
Cer(m18:1/22:0)	-0.05 (-0.64, 0.54)	0.872642	.9314579929725109
Cer(m18:1/23:0)	-0.32 (-0.88, 0.24)	0.264109	.4700664380941717
Cer(m18:1/24:0)	0.04 (-0.64, 0.73)	0.903905	.9453234553843648
Cer(m18:1/24:1)	0.36 (-0.14, 0.87)	0.15887	.3482565251900133
Cer1P
Cer1P(d18:1/16:0)	0.16 (-0.57, 0.90)	0.659053	.8023236112905834
HexCerD
HexCer(d16:1/18:0)	-0.13 (-0.65, 0.38)	0.612401	.7702152734763696
HexCer(d16:1/20:0)	-0.31 (-0.84, 0.22)	0.251391	.4570374968264967
HexCer(d16:1/22:0)	-0.57 (-1.05, -0.09)	0.0201714	0.135364
HexCer(d16:1/24:0)	-0.69 (-1.24, -0.15)	0.0131117	0.135364
HexCer(d18:1/16:0)	0.66 (-0.02, 1.34)	0.0562421	.1974453615664117
HexCer(d18:1/18:0)	0.34 (-0.16, 0.83)	0.185195	0.382222
HexCer(d18:1/20:0)	0.31 (-0.26, 0.87)	0.285958	.4866297727044398
HexCer(d18:1/22:0)	-0.09 (-0.82, 0.63)	0.797324	.8911135760312712
HexCer(d18:1/24:0)	-0.16 (-0.93, 0.60)	0.678624	.8126729579353669
HexCer(d18:1/24:1)	0.43 (-0.19, 1.06)	0.175686	.3693063051761836
HexCer(d18:2/18:0)	0.15 (-0.28, 0.59)	0.493753	.6854244939278354
HexCer(d18:2/20:0)	0.24 (-0.20, 0.69)	0.283834	.4861001672736874
HexCer(d18:2/22:0)	-0.10 (-0.78, 0.59)	0.781996	.8820192127280313
HexCer(d18:2/24:0)	-0.19 (-0.97, 0.58)	0.620696	.7754277654526602
Hex2CerD
Hex2Cer(d16:1/16:0)	-0.15 (-0.69, 0.39)	0.587603	.7588004856621271
Hex2Cer(d16:1/24:1)	-0.04 (-0.61, 0.53)	0.889506	.9359282398777986
Hex2Cer(d18:1/16:0)	0.49 (-0.21, 1.20)	0.170294	.3620497545869459
Hex2Cer(d18:1/18:0)	-0.09 (-0.84, 0.66)	0.813021	.9007679112545184
Hex2Cer(d18:1/20:0)	0.51 (-0.13, 1.15)	0.118191	.2863934640419145
Hex2Cer(d18:1/22:0)	0.03 (-0.77, 0.84)	0.934057	.9613104451537944
Hex2Cer(d18:1/24:0)	-0.36 (-1.22, 0.49)	0.405327	.6190875940829429
Hex2Cer(d18:1/24:1)	0.29 (-0.45, 1.03)	0.438774	.6412208106013567
Hex2Cer(d18:2/16:0)	0.72 (0.05, 1.39)	0.0362331	.1617554823785409
Hex2Cer(d18:2/24:1)	0.30 (-0.47, 1.06)	0.446377	.6414595978164208
Hex3CerD
Hex3Cer(d18:1/16:0)	0.10 (-0.90, 1.09)	0.849207	.9184414285193619
Hex3Cer(d18:1/18:0)	0.24 (-0.44, 0.92)	0.484274	.6783330394315448
Hex3Cer(d18:1/20:0)	0.52 (-0.13, 1.17)	0.118749	.2863934640419145
Hex3Cer(d18:1/22:0)	-0.72 (-1.56, 0.13)	0.0952258	.2558275120101621
Hex3Cer(d18:1/24:0)	-0.54 (-1.27, 0.20)	0.150312	.3383686084137327
Hex3Cer(d18:1/24:1)	-0.24 (-1.11, 0.63)	0.593732	.7615472740557705
Gm3D
GM3(d18:1/16:0)	0.28 (-0.68, 1.24)	0.567664	.7445126548909182
GM3(d18:1/18:0)	0.56 (-0.11, 1.22)	0.100527	.2617741283703394
GM3(d18:1/20:0)	0.48 (-0.20, 1.16)	0.164984	.3586210454195953
GM3(d18:1/22:0)	-0.32 (-1.13, 0.48)	0.428867	.6327008687112309
GM3(d18:1/24:0)	-0.21 (-1.02, 0.60)	0.614693	.7717175729101496
GM3(d18:1/24:1)	0.09 (-0.48, 0.66)	0.759399	.8637546782581802
Gm1D
GM1(d18:1/16:0)	0.35 (-0.73, 1.43)	0.527365	.7092469343484982
sulfatide
Sulfatide (d18:1:/16:0(OH))	-0.27 (-1.00, 0.46)	0.463842	.6604434754209183
Sulfatide (d18:1:/16:0)	0.34 (-0.33, 1.01)	0.323331	.5293354697492472
Sulfatide (d18:1:/24:0(OH))	-0.63 (-1.65, 0.40)	0.233007	.4356956320343295
Sulfatide (d18:1:/24:0)	-0.24 (-1.04, 0.56)	0.554468	.7329932901950731
Sulfatide (d18:1:/24:1(OH))	0.03 (-0.60, 0.65)	0.932433	.9613104451537944
Sulfatide (d18:1:/24:1)	-0.01 (-0.75, 0.73)	0.980476	.9882192276086286
SM
SM(34:3)	-0.71 (-1.54, 0.13)	0.0956056	.2558275120101621
SM(35:2) (b)	0.31 (-0.26, 0.87)	0.284394	.4861001672736874
SM(37:1)	0.28 (-0.49, 1.04)	0.479221	.6736877380756223
SM(37:2)	0.51 (0.03, 0.99)	0.0366868	.1617554823785409
SM(38:3) (a)	0.09 (-0.66, 0.84)	0.81033	.8995940042077176
SM(38:3) (b)	0.66 (0.22, 1.09)	0.00306432	0.10991
SM(40:3) (a)	0.33 (-0.49, 1.14)	0.433111	.6377493307583533
SM(40:3) (b)	0.57 (0.12, 1.02)	0.0132304	0.135364
SM(41:0)	0.74 (0.05, 1.43)	0.0353217	.1607537278427083
SM(41:1) (a)	0.45 (-0.05, 0.96)	0.0782696	0.229197
SM(43:1)	0.84 (0.24, 1.43)	0.00627285	.1119808610074602
SM(43:2) (b)	0.65 (0.17, 1.14)	0.0083998	.1292023753641663
SM(43:2) (c)	0.52 (-0.29, 1.34)	0.206678	.4087492107285471
SM(44:1)	0.59 (-0.25, 1.42)	0.16934	.3620497545869459
SM(44:2)	0.82 (0.15, 1.50)	0.0165714	0.135364
SM(44:3)	0.66 (-0.25, 1.58)	0.154043	.3415354502078426
SMD
SM(d16:1/19:0)	0.41 (0.04, 0.77)	0.0294442	.1468341844336538
SM(d16:1/23:0)/SM(d17:1/22:0)	-0.62 (-1.15, -0.09)	0.0214973	0.135364
SM(d16:1/24:1)	-0.46 (-1.13, 0.22)	0.185041	0.382222
SM(d17:1/14:0)	-0.33 (-1.03, 0.37)	0.357707	.5676501831558108
SM(d17:1/16:0)	0.19 (-0.58, 0.96)	0.629201	.7793589837116947
SM(d17:1/24:1)	0.60 (-0.15, 1.35)	0.114071	.2808242925490028
SM(d18:0/14:0)	-0.39 (-1.12, 0.34)	0.291037	.4920372248004821
SM(d18:0/16:0)	1.00 (0.19, 1.81)	0.0152258	0.135364
SM(d18:0/22:0)	0.54 (-0.09, 1.18)	0.0932238	.2547241054870159
SM(d18:1/14:0/SM(d16:1/16:0)	-0.82 (-1.58, -0.07)	0.0321774	.1550910547943657
SM(d18:1/16:0)	0.64 (-0.37, 1.64)	0.214594	.4163389772616265
SM(d18:1/17:0)/SM(d17:1/18:0)	0.67 (0.15, 1.19)	0.012058	0.135364
SM(d18:1/18:0/SM(d16:1/20:0)	0.52 (-0.07, 1.10)	0.0820378	.2340489839685233
SM(d18:1/20:0)/SM(d16:1/22:0)	-0.60 (-1.19, -0.01)	0.0471617	.1822426391257481
SM(d18:1/22:0)/SM(d16:1/24:0)	-0.53 (-1.48, 0.42)	0.274512	.4818000708347734
SM(d18:1/23:0)/SM(d17:1/24:0)	-0.23 (-1.16, 0.70)	0.627748	.7793589837116947
SM(d18:1/24:0)	0.03 (-0.90, 0.97)	0.941457	.9638136648038963
SM(d18:1/24:1)	0.73 (0.05, 1.41)	0.0343607	.1606260535570594
SM(d18:2/14:0)	-0.32 (-1.10, 0.47)	0.425203	.6303033456052031
SM(d18:2/16:0)	0.43 (-0.31, 1.16)	0.257239	.4614319647482105
SM(d18:2/17:0)	0.39 (-0.08, 0.85)	0.102478	.2646367348287104
SM(d18:2/18:0)	0.52 (0.02, 1.02)	0.0402765	.1671365439678104
SM(d18:2/18:1)	0.36 (-0.28, 1.00)	0.273179	.4818000708347734
SM(d18:2/20:0)	0.68 (0.02, 1.34)	0.0437911	.1724970443193247
SM(d18:2/22:0)	-0.14 (-0.93, 0.65)	0.724177	.8391293540862822
SM(d18:2/23:0)	-0.31 (-1.17, 0.55)	0.481026	.6750014823324277
SM(d18:2/24:0)	0.13 (-0.79, 1.05)	0.784229	.8832540078012051
SM(d19:1/24:1)	0.40 (0.14, 0.66)	0.00283159	0.10991
PA
PA(34:1)	-0.34 (-1.03, 0.34)	0.326767	.5327120842434999
PA(36:1)	-0.06 (-0.70, 0.57)	0.849842	.9184414285193619
PA(36:2)	-0.07 (-0.67, 0.53)	0.819191	.9007679112545184
PA(36:3)	-0.48 (-1.16, 0.20)	0.166023	.3588680634596152
PA(36:4)	-0.08 (-0.87, 0.72)	0.850979	.9184414285193619
PA(40:6)	-0.17 (-0.86, 0.53)	0.641287	.7899025853808546
PC
PC(14:0_16:0)	-0.14 (-0.81, 0.53)	0.678309	.8126729579353669
PC(14:0_20:4)	-0.69 (-1.24, -0.14)	0.0135795	0.135364
PC(14:0_22:6)	-0.42 (-0.91, 0.07)	0.0890643	.2478923178300864
PC(15-MHDA_18:1)	0.24 (-0.08, 0.56)	0.134662	.3138061006459564
PC(15-MHDA_18:2)	0.14 (-0.20, 0.48)	0.417836	.6235392120529092
PC(15-MHDA_20:4)	0.30 (-0.09, 0.69)	0.13041	.3075938610017817
PC(15-MHDA_22:6)	0.32 (0.05, 0.59)	0.0214853	0.135364
PC(15:0_20:3)	0.01 (-0.65, 0.68)	0.969888	.9829600347221389
PC(15:0_20:4)	0.28 (-0.20, 0.76)	0.250531	.4570374968264967
PC(15:0_22:6)	0.34 (-0.06, 0.74)	0.0937273	.2549269612705757
PC(16:0_16:0)	0.26 (-0.56, 1.07)	0.539705	.7196063159664986
PC(16:0_18:0)	0.34 (-0.27, 0.95)	0.277177	.4818000708347734
PC(16:0_18:1)	-1.13 (-2.35, 0.08)	0.0680824	.2113276712154077
PC(16:0_18:2)	-1.37 (-3.34, 0.60)	0.173131	0.366075
PC(16:0_18:3) (a)	-0.68 (-1.39, 0.03)	0.0616074	.2034356441528446
PC(16:0_18:3) (b)	-0.45 (-1.07, 0.16)	0.144906	.3297564861468579
PC(16:0_20:3) (a)	-0.05 (-0.76, 0.66)	0.893715	.9359282398777986
PC(16:0_20:3) (b)	-0.16 (-0.81, 0.48)	0.621541	.7754277654526602
PC(16:0_20:4)	0.20 (-0.99, 1.39)	0.744928	.8513465112042002
PC(16:0_20:5)	0.23 (-0.20, 0.67)	0.288894	.4894793039442893
PC(16:0_22:6)	0.35 (-0.28, 0.99)	0.276387	.4818000708347734
PC(16:1_18:2)	-0.65 (-1.25, -0.04)	0.0354238	.1607537278427083
PC(16:1_20:4)	-0.47 (-1.14, 0.20)	0.167667	.3604142426369901
PC(16:1_22:6)	-0.03 (-0.58, 0.52)	0.919933	.9539559913279333
PC(17:0_18:1)	0.04 (-0.44, 0.52)	0.863354	.9253628229467605
PC(17:0_18:2)	-0.29 (-0.90, 0.31)	0.344302	.5520218208772905
PC(17:0_20:4)	0.21 (-0.28, 0.70)	0.407989	.6207835530666198
PC(17:0_22:6)	0.30 (-0.09, 0.70)	0.134433	.3138061006459564
PC(17:1_18:2)	-0.41 (-1.03, 0.21)	0.195097	.3932335567507619
PC(18:0_18:1)	-0.85 (-1.68, -0.01)	0.046761	.1822426391257481
PC(18:0_18:2)	-1.25 (-2.96, 0.46)	0.150517	.3383686084137327
PC(18:0_20:3)	0.10 (-0.56, 0.76)	0.77237	.8737007906518219
PC(18:0_20:4)	0.01 (-0.74, 0.77)	0.969394	.9829600347221389
PC(18:0_22:4)	-0.46 (-1.24, 0.31)	0.241984	.4492342305662905
PC(18:0_22:5) (n3)	0.12 (-0.45, 0.69)	0.689297	.8141081610651493
PC(18:0_22:5) (n6)	-0.50 (-1.13, 0.14)	0.127577	.3018291001868777
PC(18:0_22:6)	0.29 (-0.23, 0.80)	0.277532	.4818000708347734
PC(18:1_18:1)	-1.45 (-2.19, -0.71)	0.000132654	.1029398600440096
PC(18:1_18:2)	-1.01 (-1.65, -0.36)	0.00224445	0.10991
PC(18:1_20:3)	-0.84 (-1.57, -0.12)	0.0230635	0.135364
PC(18:1_22:6) (a)	-0.59 (-1.27, 0.09)	0.0892031	.2478923178300864
PC(18:1_22:6) (b)	0.38 (-0.02, 0.78)	0.0596028	.1984797729069837
PC(18:2_18:2)	-0.52 (-1.11, 0.07)	0.0849785	0.238966
PC(18:2_20:5)	0.01 (-0.53, 0.54)	0.977312	.9874924144076986
PC(20:0_20:4)	-0.73 (-1.59, 0.14)	0.101012	.2621571200699963
PC(28:0)	-0.75 (-1.29, -0.21)	0.00689143	.1135612461129425
PC(31:0) (a)	0.27 (-0.00, 0.54)	0.0508182	.1914318011691107
PC(31:0) (b)	0.41 (0.03, 0.80)	0.0363681	.1617554823785409
PC(32:1)	-0.23 (-0.89, 0.43)	0.496684	.6870013356450126
PC(32:2)	-0.79 (-1.27, -0.31)	0.00132278	0.104488
PC(33:0) (a)	0.25 (-0.01, 0.51)	0.0581656	.1974453615664117
PC(33:0) (b)	0.37 (-0.07, 0.80)	0.0974822	.2590622344441544
PC(33:1)	0.10 (-0.32, 0.53)	0.633417	.7826931816042635
PC(33:2)	-0.08 (-0.78, 0.62)	0.817782	.9007679112545184
PC(34:5)	-0.33 (-0.79, 0.12)	0.147988	.3353033609878779
PC(35:5)	0.16 (-0.17, 0.49)	0.327976	.5335623125764944
PC(36:6) (a)	-0.02 (-0.49, 0.44)	0.922201	.9539559913279333
PC(38:2)	-0.63 (-1.66, 0.40)	0.231373	.4356843788865495
PC(38:4) (b)	-0.16 (-0.89, 0.57)	0.660676	.8023236112905834
PC(38:5) (a)	-0.24 (-1.02, 0.53)	0.534588	.7164767548430306
PC(38:5) (b)	0.07 (-0.52, 0.65)	0.822285	0.902536
PC(38:6) (a)	-0.20 (-0.96, 0.55)	0.599846	.7657400519317465
PC(38:7)(c)	0.31 (-0.24, 0.87)	0.268004	.4759063401448904
PC(39:5)(a)	0.27 (-0.10, 0.63)	0.151395	.3385672673120043
PC(39:5)(b)	0.11 (-0.30, 0.52)	0.600499	.7657400519317465
PC(40:10)	0.29 (-0.01, 0.60)	0.0568519	.1974453615664117
PC(40:7) (a)	-0.06 (-0.66, 0.54)	0.849763	.9184414285193619
PC(40:8)	-0.01 (-0.65, 0.62)	0.970293	.9829600347221389
PC(44:12)	0.12 (-0.23, 0.48)	0.48878	.6809576383345866
PCO
PC(O-16:0/16:0)	0.46 (-0.30, 1.22)	0.237202	.4424726263329935
PC(O-16:0/20:3)	0.98 (0.31, 1.64)	0.00423642	0.10991
PC(O-16:0/20:4)	0.64 (-0.04, 1.33)	0.0656689	.2093216331187426
PC(O-16:0/22:6)	0.79 (0.20, 1.38)	0.00844387	.1292023753641663
PC(O-18:0/18:1)	0.21 (-0.55, 0.97)	0.587679	.7588004856621271
PC(O-18:0/18:2)	-0.05 (-0.67, 0.56)	0.862797	.9253628229467605
PC(O-18:0/20:4)	0.40 (-0.17, 0.96)	0.170009	.3620497545869459
PC(O-18:0/22:6)	0.55 (0.03, 1.08)	0.0382834	0.16323
PC(O-18:1/18:1)	-0.67 (-1.25, -0.08)	0.0248751	0.137879
PC(O-18:1/18:2)	-0.85 (-1.66, -0.04)	0.0387562	.1643432073228298
PC(O-32:1)	0.51 (-0.01, 1.04)	0.0545802	.1974453615664117
PC(O-32:2)	0.41 (-0.24, 1.06)	0.219335	0.419222
PC(O-34:1)	-1.00 (-1.88, -0.12)	0.0264403	.1402248128264812
PC(O-34:2)	0.18 (-0.62, 0.98)	0.664991	.8050438985243097
PC(O-34:4)	0.23 (-0.54, 0.99)	0.556592	.7345497023193287
PC(O-35:4)	0.69 (0.23, 1.15)	0.00323221	0.10991
PC(O-36:0)	0.70 (-0.23, 1.64)	0.137562	.3186518297815916
PC(O-36:5)	0.69 (0.19, 1.18)	0.00702207	.1135612461129425
PC(O-38:5)	-0.06 (-1.06, 0.95)	0.913157	.9498795827081116
PC(O-40:5)	0.37 (-0.34, 1.08)	0.310261	.5172217006456681
PC(O-40:7) (a)	0.20 (-0.42, 0.83)	0.520402	.7059997516626682
PC(O-40:7) (b)	0.43 (-0.47, 1.33)	0.348947	.5583153065953829
PCP
PC(P-15:0/20:4) (a)	-0.10 (-0.32, 0.13)	0.409923	0.622506
PC(P-15:0/20:4) (b)	0.79 (0.14, 1.44)	0.0170485	0.135364
PC(P-16:0/14:0)	-0.05 (-0.68, 0.58)	0.879856	.9314713134001752
PC(P-16:0/16:0)	0.53 (-0.18, 1.24)	0.1416	.3256679935955945
PC(P-16:0/16:1)	0.11 (-0.46, 0.69)	0.692764	.8145228978539554
PC(P-16:0/18:0)	0.12 (-0.30, 0.55)	0.565586	.7438899336083239
PC(P-16:0/18:1)	-0.14 (-0.87, 0.60)	0.716217	.8332594785619702
PC(P-16:0/18:2)	-0.02 (-0.70, 0.66)	0.951693	.9730093367208575
PC(P-16:0/18:3)	-0.11 (-0.82, 0.60)	0.760941	.8637546782581802
PC(P-16:0/20:4)	0.19 (-0.39, 0.78)	0.520133	.7059997516626682
PC(P-16:0/20:5)	0.51 (0.06, 0.95)	0.0256732	.1383500985223807
PC(P-16:0/22:6)	0.50 (-0.02, 1.01)	0.0581642	.1974453615664117
PC(P-17:0/20:4) (a)	0.40 (0.11, 0.68)	0.00607274	.1119808610074602
PC(P-17:0/20:4) (b)	0.50 (0.06, 0.94)	0.0246044	.1373596364426382
PC(P-18:0/18:2)	0.13 (-0.54, 0.79)	0.704867	.8237598380652937
PC(P-18:0/20:4)	0.30 (-0.16, 0.76)	0.207632	.4087492107285471
PC(P-18:0/22:5)	0.43 (-0.15, 1.00)	0.143982	0.328617
PC(P-18:0/22:6)	0.47 (0.01, 0.93)	0.0455574	.1785481187070518
PC(P-18:1/18:1)	-0.12 (-0.79, 0.55)	0.728314	.8391293540862822
PC(P-18:1/22:6)	0.25 (-0.35, 0.85)	0.416697	.6235392120529092
PC(P-20:0/20:4)	0.38 (-0.31, 1.08)	0.28114	.4838181863252903
PC(P-35:2)(a)	0.60 (0.25, 0.96)	0.000931187	0.104488
PC(P-35:2)(b)	0.60 (0.09, 1.11)	0.0221543	0.135364
PC(P-36:3)	0.86 (0.21, 1.51)	0.00974339	.1310430236838876
PC(P-38:5) (a)	0.25 (-0.40, 0.90)	0.456857	.6528932055346915
PC(P-38:5) (b)	0.50 (-0.04, 1.04)	0.0694411	.2134218235339323
LPC
LPC(14:0) [sn1]	-0.83 (-1.46, -0.21)	0.00930919	.1310430236838876
LPC(14:0) [sn2]	-0.76 (-1.42, -0.10)	0.0241829	0.136641
LPC(15-MHDA) [sn1] [104_sn1]	0.32 (-0.01, 0.64)	0.0582395	.1974453615664117
LPC(15-MHDA) [sn1] / LPC(17:0) [sn2]	0.28 (-0.16, 0.73)	0.207266	.4087492107285471
LPC(15-MHDA) [sn2]	0.32 (0.02, 0.63)	0.0382715	0.16323
LPC(15:0) [sn1]	0.29 (-0.23, 0.81)	0.27543	.4818000708347734
LPC(15:0) [sn2]	0.31 (-0.16, 0.79)	0.194997	.3932335567507619
LPC(16:0) [sn1]	-0.31 (-1.10, 0.48)	0.445447	.6414595978164208
LPC(16:0) [sn2]	-0.52 (-1.27, 0.24)	0.177965	.3712394490043017
LPC(16:1) [sn1]	-0.07 (-0.73, 0.59)	0.836683	.9131727852832108
LPC(16:1) [sn2]	-0.22 (-0.92, 0.47)	0.526794	.7092469343484982
LPC(17:0) [sn1]	0.13 (-0.49, 0.75)	0.683265	.8141081610651493
LPC(17:1) (a) [sn1] [104_sn1]	0.04 (-0.39, 0.47)	0.866903	.9266069159407132
LPC(17:1) [sn1] (a) / LPC(17:1) [sn2] (b)	0.09 (-0.33, 0.52)	0.666673	.8058230991103781
LPC(17:1) [sn1] (b)	0.29 (-0.01, 0.58)	0.057959	.1974453615664117
LPC(17:1) [sn2] (a)	0.04 (-0.39, 0.47)	0.856612	.9219551809316026
LPC(18:0) [sn1]	-0.32 (-1.20, 0.56)	0.473792	.6701072845695215
LPC(18:0) [sn2]	-0.43 (-1.26, 0.40)	0.30606	0.511945
LPC(18:1) [sn1]	-1.16 (-1.95, -0.38)	0.00378924	0.10991
LPC(18:1) [sn2]	-0.95 (-1.64, -0.26)	0.00702441	.1135612461129425
LPC(18:2) [sn1]	-0.71 (-1.29, -0.13)	0.0169633	0.135364
LPC(18:2) [sn2]	-0.77 (-1.38, -0.16)	0.0136394	0.135364
LPC(18:3) (a) [sn1] [104_sn1]	-0.51 (-1.04, 0.03)	0.0631972	.2060547398444156
LPC(18:3) [sn1] (a)/LPC(18:3) [sn2] (b)	-0.55 (-1.08, -0.02)	0.0424408	.1710031537939213
LPC(18:3) [sn1] (b)	-0.50 (-1.00, 0.00)	0.0518461	.1925001762063074
LPC(18:3) [sn2] (a)	-0.53 (-1.07, 0.02)	0.0580931	.1974453615664117
LPC(19:0) (a) [sn1] [104_sn1]	0.30 (-0.06, 0.66)	0.104081	.2666292602501828
LPC(19:0) [sn1] (a) / LPC(19:0) [sn2] (b)	-0.15 (-0.77, 0.48)	0.640043	.7896239972223459
LPC(19:0) [sn1] (b)	-0.49 (-1.22, 0.24)	0.1852	0.382222
LPC(19:0) [sn2] (a)	0.30 (-0.06, 0.66)	0.100069	.2617741283703394
LPC(19:1) (a)	0.11 (-0.33, 0.54)	0.625101	.7786169210972052
LPC(19:1) (b)	0.18 (-0.28, 0.64)	0.443747	.6414595978164208
LPC(19:1) (c)	0.36 (-0.01, 0.74)	0.058689	.1974453615664117
LPC(20:0) [sn1]	-0.83 (-1.58, -0.07)	0.0319031	.1550275620100265
LPC(20:0) [sn2]	-0.67 (-1.40, 0.06)	0.0717922	.2167838609419623
LPC(20:1) [sn1]	-0.70 (-1.49, 0.08)	0.0786889	.2295585539329419
LPC(20:1) [sn2]	-0.94 (-1.66, -0.22)	0.0105676	.1310430236838876
LPC(20:2) [sn1]	-0.76 (-1.50, -0.03)	0.0426174	.1710031537939213
LPC(20:2) [sn2]	-0.90 (-1.62, -0.18)	0.0148879	0.135364
LPC(20:3) [sn1]	-0.18 (-0.75, 0.39)	0.536096	.7172601207473023
LPC(20:3) [sn2]	-0.24 (-0.82, 0.34)	0.423109	.6289902703917239
LPC(20:4) [sn1]	-0.27 (-0.89, 0.35)	0.395165	.6096381116963008
LPC(20:4) [sn2]	-0.27 (-0.92, 0.39)	0.425617	.6303033456052031
LPC(20:5) [sn1]	0.18 (-0.20, 0.56)	0.352221	.5621809926460923
LPC(20:5) [sn2]	0.16 (-0.22, 0.55)	0.399881	.6134049769071986
LPC(22:0) [sn1]	-1.09 (-1.76, -0.43)	0.00135125	0.104488
LPC(22:0) [sn2]	-1.06 (-1.69, -0.44)	0.000900469	0.104488
LPC(22:1) [sn1]	0.18 (-0.51, 0.87)	0.608464	.7702152734763696
LPC(22:1) [sn2]	0.03 (-0.64, 0.71)	0.921418	.9539559913279333
LPC(22:4) [sn1]	-0.56 (-1.18, 0.07)	0.0798134	.2316247224988546
LPC(22:4) [sn2]	-0.56 (-1.23, 0.10)	0.0978837	.2592414367450688
LPC(22:5) (n3) [sn1] [104_sn1]	-0.10 (-0.55, 0.36)	0.680577	.8137565466740012
LPC(22:5) [sn1] (n3)/LPC(22:5) [sn2] (n6)	-0.19 (-0.64, 0.27)	0.427903	.6324816040425373
LPC(22:5) [sn1] (n6)	-0.51 (-1.03, 0.01)	0.0529924	.1954138348378039
LPC(22:5) [sn2] (n3)	-0.15 (-0.64, 0.34)	0.54263	.7222657343376729
LPC(22:6) [sn1]	0.03 (-0.43, 0.50)	0.886005	.9353361208350911
LPC(22:6) [sn2]	0.05 (-0.45, 0.54)	0.850605	.9184414285193619
LPC(24:0) [sn1]	-1.20 (-1.91, -0.49)	0.000955505	0.104488
LPC(24:0) [sn2]	-1.24 (-1.90, -0.57)	0.000275774	.1033249433738822
LPC(26:0) [sn1]	-0.86 (-1.55, -0.17)	0.0142841	0.135364
LPC(26:0) [sn2]	-0.75 (-1.38, -0.11)	0.0210106	0.135364
LPCO
LPC(O-16:0)	0.64 (-0.15, 1.43)	0.111046	.2787908514063805
LPC(O-18:0)	0.48 (-0.09, 1.06)	0.10045	.2617741283703394
LPC(O-18:1)	-0.64 (-1.49, 0.22)	0.142827	.3269428808113626
LPC(O-20:0)	0.80 (0.15, 1.46)	0.016619	0.135364
LPC(O-20:1)	0.41 (-0.29, 1.11)	0.253973	.4572689858398385
LPC(O-22:0)	0.40 (-0.47, 1.28)	0.366527	.5757588813861148
LPC(O-22:1)	0.29 (-0.40, 0.97)	0.412508	.6235392120529092
LPC(O-24:0)	0.46 (-0.34, 1.26)	0.258292	0.46183
LPC(O-24:1)	0.17 (-0.60, 0.95)	0.659416	.8023236112905834
LPC(O-24:2)	0.00 (-0.69, 0.69)	0.992509	.9925085628429091
LPCP
LPC(P-16:0)	0.22 (-0.53, 0.97)	0.569614	.7445126548909182
LPC(P-17:0) (a)	0.39 (0.09, 0.69)	0.00968936	.1310430236838876
LPC(P-17:0) (b)	0.50 (0.06, 0.94)	0.0270704	.1402248128264812
LPC(P-18:0)	0.43 (-0.11, 0.97)	0.120673	.2899139869956977
LPC(P-18:1)	-0.23 (-0.88, 0.41)	0.477069	.6718797807864867
LPC(P-20:0)	0.42 (-0.32, 1.16)	0.262443	.4681741651930153
PE
PE(15-MHDA_18:1)	0.31 (-0.14, 0.76)	0.170203	.3620497545869459
PE(15-MHDA_18:2)	0.27 (-0.11, 0.65)	0.165801	.3588680634596152
PE(15-MHDA_20:4)	0.42 (0.06, 0.77)	0.0226976	0.135364
PE(15-MHDA_22:6)	0.33 (0.05, 0.61)	0.0221341	0.135364
PE(16:0_16:0)	0.35 (-0.18, 0.88)	0.191079	.3892325678589321
PE(16:0_16:1)	0.23 (-0.27, 0.73)	0.372788	.5832326509268226
PE(16:0_18:1)	-0.13 (-0.64, 0.39)	0.629714	.7793589837116947
PE(16:0_18:2)	-0.18 (-0.63, 0.27)	0.434614	.6387504641216881
PE(16:0_18:3) (a)	-0.12 (-0.52, 0.28)	0.544117	.7230049515219232
PE(16:0_18:3) (b)	0.05 (-0.38, 0.49)	0.810011	.8995940042077176
PE(16:0_20:3)	0.11 (-0.38, 0.60)	0.658366	.8023236112905834
PE(16:0_20:4)	0.36 (-0.30, 1.03)	0.28749	.4881670583593823
PE(16:0_20:5)	0.33 (-0.13, 0.79)	0.163287	0.356546
PE(16:0_22:6)	0.82 (0.27, 1.37)	0.00366073	0.10991
PE(16:1_18:2)	0.09 (-0.36, 0.54)	0.691362	.8141081610651493
PE(16:1_20:4)	0.03 (-0.48, 0.53)	0.912816	.9498795827081116
PE(17:0_18:1)	-0.22 (-0.76, 0.33)	0.436511	.6403255900622008
PE(17:0_18:2)	-0.09 (-0.60, 0.42)	0.740515	.8488035244244696
PE(17:0_20:4)	0.29 (-0.32, 0.89)	0.352812	.5621809926460923
PE(17:0_22:6)	0.52 (0.10, 0.94)	0.0150225	0.135364
PE(18:0_18:1)	-0.37 (-0.82, 0.09)	0.11167	.2787908514063805
PE(18:0_18:2)	-0.18 (-0.67, 0.31)	0.476044	.6716551102857425
PE(18:0_20:3) (a)	0.35 (-0.21, 0.91)	0.216318	.4165325140337128
PE(18:0_20:3) (b)	0.51 (-0.10, 1.12)	0.100455	.2617741283703394
PE(18:0_20:4)	0.45 (-0.26, 1.16)	0.215945	.4165325140337128
PE(18:0_22:4)	0.54 (-0.05, 1.12)	0.0719501	.2167838609419623
PE(18:0_22:5) (n3)	0.43 (-0.08, 0.93)	0.0955894	.2558275120101621
PE(18:0_22:5) (n6)	0.26 (-0.25, 0.77)	0.311933	.5172217006456681
PE(18:0_22:6)	0.75 (0.24, 1.26)	0.00390189	0.10991
PE(18:1_18:1)	-0.33 (-0.68, 0.03)	0.0686982	0.21239
PE(18:1_18:2)	-0.35 (-0.73, 0.04)	0.0751439	.2242757589831079
PE(18:1_22:6) (a)	0.20 (-0.27, 0.67)	0.400768	.6134049769071986
PE(18:1_22:6) (b)	0.45 (0.10, 0.81)	0.0126944	0.135364
PE(20:0_20:4)	0.00 (-0.59, 0.58)	0.988763	.9913183331305535
PE(36:0)	0.91 (-1.56, 3.38)	0.469276	.6657364260932946
PE(38:5) (a)	0.06 (-0.51, 0.63)	0.841042	.9166416887448025
PE(38:5) (b)	0.25 (-0.25, 0.74)	0.332031	.5379038277861646
PEO
PE(O-16:0/18:2)	0.15 (-0.42, 0.71)	0.611174	.7702152734763696
PE(O-16:0/20:3)	0.28 (-0.08, 0.63)	0.125451	.2986184737575047
PE(O-16:0/20:4)	0.26 (-0.37, 0.90)	0.417607	.6235392120529092
PE(O-16:0/22:4)	0.04 (-0.50, 0.58)	0.8775	.9314713134001752
PE(O-16:0/22:6)	0.33 (-0.18, 0.84)	0.201018	.4026558932869858
PE(O-18:0/20:4)	0.31 (-0.05, 0.67)	0.0894457	.2478923178300864
PE(O-18:0/22:5)	0.18 (-0.04, 0.40)	0.116608	.2854504631819454
PE(O-18:0/22:6)	0.33 (-0.02, 0.69)	0.0658176	.2093216331187426
PE(O-18:1/18:2)	-0.17 (-0.80, 0.46)	0.600948	.7657400519317465
PE(O-18:1/22:6)	0.18 (-0.21, 0.57)	0.359425	.5692114346058609
PE(O-34:1)	0.05 (-0.54, 0.63)	0.875052	.9314681202291883
PE(O-36:5)	0.33 (-0.10, 0.77)	0.132784	.3112991076060779
PE(O-38:5) (a)	0.22 (-0.16, 0.61)	0.257474	.4614319647482105
PE(O-38:5) (b)	0.36 (-0.02, 0.75)	0.0653864	.2093216331187426
PEP
PE(P-15:0/20:4) (a)	-0.11 (-0.33, 0.11)	0.334408	.5395071234862645
PE(P-15:0/20:4) (b)	0.45 (0.08, 0.82)	0.0176155	0.135364
PE(P-15:0/22:6) (a)	-0.07 (-0.26, 0.11)	0.443038	.6414595978164208
PE(P-15:0/22:6) (b)	0.63 (0.09, 1.16)	0.0215503	0.135364
PE(P-16:0/18:1)	0.06 (-0.78, 0.90)	0.887123	.9353361208350911
PE(P-16:0/18:2)	0.19 (-0.46, 0.84)	0.568518	.7445126548909182
PE(P-16:0/18:3)	0.06 (-0.41, 0.54)	0.790773	.8867626034170566
PE(P-16:0/20:3) (a)	0.72 (0.27, 1.16)	0.00161579	0.104488
PE(P-16:0/20:3) (b)	0.70 (0.20, 1.20)	0.00634943	.1119808610074602
PE(P-16:0/20:4)	0.97 (0.32, 1.62)	0.00368237	0.10991
PE(P-16:0/20:5)	0.44 (0.11, 0.78)	0.0102708	.1310430236838876
PE(P-16:0/22:4)	-0.23 (-1.03, 0.56)	0.564311	.7434720443247278
PE(P-16:0/22:5) (n3)	0.27 (-0.10, 0.64)	0.157809	.3481194274734323
PE(P-16:0/22:5) (n6)	0.01 (-0.60, 0.62)	0.983116	.9882192276086286
PE(P-16:0/22:6)	0.55 (-0.02, 1.12)	0.0570693	.1974453615664117
PE(P-17:0/20:4) (a)	0.45 (0.16, 0.74)	0.00251879	0.10991
PE(P-17:0/20:4) (b)	0.55 (0.13, 0.97)	0.0108028	.1310430236838876
PE(P-17:0/22:6) (a)	0.40 (0.14, 0.65)	0.00256407	0.10991
PE(P-17:0/22:6) (b)	0.48 (0.08, 0.88)	0.0185996	0.135364
PE(P-18:0/18:1)	0.37 (-0.34, 1.09)	0.30408	.5107488731207944
PE(P-18:0/18:2)	0.46 (-0.23, 1.15)	0.193379	.3918064785732958
PE(P-18:0/18:3)	0.44 (-0.03, 0.91)	0.0676987	.2109805656683826
PE(P-18:0/20:3) (a)	0.55 (0.16, 0.94)	0.00628353	.1119808610074602
PE(P-18:0/20:3) (b)	0.54 (0.13, 0.96)	0.0100829	.1310430236838876
PE(P-18:0/20:4)	0.73 (0.24, 1.22)	0.00368763	0.10991
PE(P-18:0/20:5)	0.35 (0.08, 0.63)	0.0120274	0.135364
PE(P-18:0/22:4)	-0.04 (-0.76, 0.69)	0.923223	.9539559913279333
PE(P-18:0/22:5) (n3)	0.27 (-0.01, 0.55)	0.0628116	.2056617326357441
PE(P-18:0/22:5) (n6)	0.24 (-0.27, 0.74)	0.361041	0.570606
PE(P-18:0/22:6)	0.56 (0.13, 0.99)	0.0100917	.1310430236838876
PE(P-18:1/18:1)	-0.06 (-0.73, 0.61)	0.855667	.9219551809316026
PE(P-18:1/18:1) (a)	-0.18 (-0.87, 0.51)	0.612019	.7702152734763696
PE(P-18:1/18:1) (b)	0.22 (-0.18, 0.63)	0.281188	.4838181863252903
PE(P-18:1/18:2) (a)	-0.39 (-1.16, 0.38)	0.315148	.5188935801028175
PE(P-18:1/18:2) (b)	0.34 (-0.12, 0.79)	0.148208	.3353033609878779
PE(P-18:1/18:3)	0.14 (-0.45, 0.72)	0.647735	0.79658
PE(P-18:1/20:3) (a)	0.42 (-0.02, 0.85)	0.0586425	.1974453615664117
PE(P-18:1/20:3) (b)	0.35 (-0.01, 0.70)	0.0535751	.1961052048957405
PE(P-18:1/20:4) (a)	0.31 (-0.28, 0.90)	0.3039	.5107488731207944
PE(P-18:1/20:4) (b)	0.36 (0.05, 0.68)	0.0215791	0.135364
PE(P-18:1/20:5) (a)	0.27 (-0.03, 0.58)	0.0763537	.2252869075179859
PE(P-18:1/20:5) (b)	0.23 (0.01, 0.45)	0.0421127	.1710031537939213
PE(P-18:1/22:4)	-0.71 (-1.58, 0.17)	0.112057	.2787908514063805
PE(P-18:1/22:5) (a)	0.19 (-0.11, 0.49)	0.208062	.4087492107285471
PE(P-18:1/22:5) (b)	-0.03 (-0.57, 0.50)	0.905674	.9458988093472652
PE(P-18:1/22:6) (a)	0.33 (-0.15, 0.81)	0.173058	0.366075
PE(P-18:1/22:6) (b)	0.33 (0.04, 0.62)	0.026912	.1402248128264812
PE(P-19:0/20:4) (a)	0.41 (0.10, 0.71)	0.00901602	.1310430236838876
PE(P-19:0/20:4) (b)	0.87 (0.27, 1.47)	0.00453574	0.10991
PE(P-20:0/18:1)	-0.28 (-1.10, 0.54)	0.500634	.6900391195258353
PE(P-20:0/18:2)	-0.21 (-0.80, 0.38)	0.486979	.6796690042114987
PE(P-20:0/20:4)	0.70 (-0.10, 1.49)	0.084993	0.238966
PE(P-20:0/22:6)	0.78 (0.11, 1.45)	0.0223954	0.135364
PE(P-20:1/20:4)	0.93 (0.09, 1.76)	0.0295182	.1468341844336538
PE(P-20:1/22:6)	0.77 (0.14, 1.39)	0.0159132	0.135364
LPE
LPE(16:0) [sn1]	0.25 (-0.49, 0.99)	0.511376	.6986406446385997
LPE(16:0) [sn2]	0.37 (-0.35, 1.09)	0.31178	.5172217006456681
LPE(17:0) [sn1]	-0.54 (-1.20, 0.11)	0.102649	.2646367348287104
LPE(17:0) [sn2]	-0.16 (-0.95, 0.62)	0.685959	.8141081610651493
LPE(18:0) [sn1]	-0.03 (-0.82, 0.76)	0.933673	.9613104451537944
LPE(18:0) [sn2]	0.21 (-0.55, 0.97)	0.592848	.7615472740557705
LPE(18:1) [sn1]	-0.83 (-1.34, -0.32)	0.00149331	0.104488
LPE(18:1) [sn2]	-0.72 (-1.23, -0.22)	0.00491066	0.10991
LPE(18:2) [sn1]	-0.58 (-1.10, -0.07)	0.0274667	.1402248128264812
LPE(18:2) [sn2]	-0.52 (-1.03, -0.00)	0.0480854	.1829131974562492
LPE(20:4) [sn1]	-0.39 (-1.00, 0.22)	0.209727	.4109808534074708
LPE(20:4) [sn2]	-0.34 (-0.95, 0.28)	0.282219	.4845169844456079
LPE(22:6) [sn1]	0.08 (-0.32, 0.48)	0.690821	.8141081610651493
LPE(22:6) [sn2]	0.16 (-0.23, 0.54)	0.417368	.6235392120529092
LPE(P-16:0)	0.64 (-0.04, 1.33)	0.0666362	.2098693921869154
LPE(P-18:0)	0.51 (-0.06, 1.08)	0.0774765	.2277338123560504
LPE(P-18:1)	0.24 (-0.33, 0.80)	0.412318	.6235392120529092
LPE(P-20:0)	0.63 (-0.31, 1.58)	0.188609	.3869375634229986
PI
PI (38:5) (b)	-0.08 (-0.75, 0.58)	0.802873	.8951574013808333
PI(15-MHDA_20:4)\PI(17:0_20:4)	-0.29 (-1.02, 0.43)	0.422002	.6285476736276971
PI(16:0_16:1)	0.45 (-0.07, 0.97)	0.0914307	.2507075111210925
PI(16:0_20:3) (a)	-0.46 (-1.19, 0.27)	0.21794	.4186167312894174
PI(16:0_20:3) (b)	-0.02 (-0.62, 0.57)	0.936039	.9620741267376542
PI(16:0_20:4)	-0.89 (-1.63, -0.15)	0.0187323	0.135364
PI(16:0/16:0)	0.57 (-0.01, 1.15)	0.0538583	0.196216
PI(17:0_18:1)	0.63 (0.10, 1.17)	0.0210946	0.135364
PI(17:0_18:2)	0.10 (-0.72, 0.91)	0.818402	.9007679112545184
PI(18:0_18:1)	-0.15 (-0.82, 0.51)	0.650484	.7986955057562828
PI(18:0_20:2)	-0.37 (-1.08, 0.34)	0.306112	0.511945
PI(18:0_20:3) (a)	-0.39 (-1.09, 0.30)	0.269107	.4767736812122122
PI(18:0_20:3) (b)	0.07 (-0.33, 0.48)	0.719244	.8355294702780056
PI(18:0_20:4)	-1.05 (-1.89, -0.21)	0.0143675	0.135364
PI(18:0_22:4)	-0.07 (-0.72, 0.58)	0.829509	.9080065735121509
PI(18:0_22:5) (n3)	0.24 (-0.24, 0.73)	0.325372	.5315546355868742
PI(18:0_22:5) (n6)	-0.13 (-0.78, 0.52)	0.688547	.8141081610651493
PI(18:0_22:6)	0.61 (0.04, 1.18)	0.0351413	.1607537278427083
PI(18:1_18:2)	-0.52 (-1.00, -0.04)	0.0335802	.1594350012358605
PI(20:0_20:4)	-0.68 (-1.20, -0.16)	0.00983806	.1310430236838876
PI(34:0)	0.75 (0.14, 1.37)	0.0163475	0.135364
PI(34:1)	-0.15 (-0.90, 0.60)	0.69469	.8155509781197179
PI(36:2)	-0.45 (-1.13, 0.24)	0.199427	.4009200863533477
PI(37:6)	0.14 (-0.43, 0.71)	0.629524	.7793589837116947
PI(38:5) (a)	-1.45 (-2.26, -0.65)	0.000435091	.1033249433738822
PI(38:6)	0.19 (-0.41, 0.79)	0.533271	.7159485935248827
PI(39:6)	0.28 (-0.20, 0.75)	0.253526	.4572689858398385
PIP1
PIP1(38:4)	-0.59 (-1.41, 0.23)	0.158358	.3481194274734323
LPI
LPI(18:0) [sn1]	-0.55 (-1.21, 0.12)	0.106747	.2724859640645207
LPI(18:0) [sn2]	-0.25 (-0.72, 0.23)	0.313468	.5180005733011666
LPI(18:1) [sn1]	-0.47 (-1.06, 0.13)	0.122415	.2922894142653636
LPI(18:1) [sn2]	-0.13 (-0.64, 0.38)	0.609304	.7702152734763696
LPI(18:2) [sn1]	-0.52 (-1.11, 0.06)	0.0799941	.2316247224988546
LPI(18:2) [sn2]	-0.61 (-1.19, -0.03)	0.0396887	.1671365439678104
LPI(20:4) [sn1]	-0.74 (-1.37, -0.11)	0.0219456	0.135364
LPI(20:4) [sn2]	-0.78 (-1.44, -0.12)	0.0204859	0.135364
PS
PS(36:1)	0.13 (-0.34, 0.60)	0.594907	.7617945180856087
PS(36:2)	0.24 (-0.30, 0.78)	0.38337	.5961831733509084
PS(38:3)	0.50 (-0.01, 1.01)	0.05545	.1974453615664117
PS(38:4)	0.15 (-0.30, 0.59)	0.521889	.7067820651698911
PS(38:5)	0.25 (-0.51, 1.01)	0.514472	.7013241697212792
PS(40:5)	0.37 (-0.10, 0.84)	0.122157	.2922894142653636
PS(40:6)	0.30 (-0.15, 0.75)	0.191105	.3892325678589321
PG
PG(34:1)	0.14 (-0.36, 0.65)	0.578989	.7538511705801805
PG(36:1)	0.20 (-0.28, 0.67)	0.414299	.6235392120529092
PG(36:2)	0.09 (-0.54, 0.71)	0.790305	.8867626034170566
CE
CE(14:0)	0.08 (-0.45, 0.60)	0.769657	.8719032622719192
CE(15:0)	0.41 (-0.01, 0.84)	0.0580285	.1974453615664117
CE(16:0)	1.90 (0.74, 3.06)	0.00137105	0.104488
CE(16:1)	0.38 (-0.09, 0.86)	0.114356	.2808242925490028
CE(16:2)	-0.05 (-0.47, 0.37)	0.819513	.9007679112545184
CE(17:0)	0.28 (-0.07, 0.63)	0.117432	.2863934640419145
CE(17:1)	0.21 (-0.18, 0.61)	0.293162	.4945507489286095
CE(18:0)	0.12 (-0.44, 0.68)	0.673638	.8109549671651108
CE(18:1)	-0.73 (-1.82, 0.37)	0.193158	.3918064785732958
CE(18:2)	-0.10 (-1.40, 1.19)	0.876438	.9314713134001752
CE(18:3)	-0.19 (-0.60, 0.22)	0.365471	.5752652721318585
CE(20:0)	-0.19 (-0.87, 0.50)	0.590774	.7602661071498739
CE(20:1)	-0.41 (-1.08, 0.26)	0.231878	.4356843788865495
CE(20:2)	-0.24 (-1.15, 0.67)	0.60237	.7662941286640162
CE(20:3)	0.36 (-0.23, 0.95)	0.232769	.4356956320343295
CE(20:4)	0.20 (-0.21, 0.62)	0.335656	.5403917597486194
CE(20:5)	0.22 (-0.07, 0.50)	0.14185	.3256679935955945
CE(22:0)	-0.82 (-1.52, -0.11)	0.0233747	0.135364
CE(22:1)	-0.42 (-1.12, 0.28)	0.243899	.4506332819214536
CE(22:4)	0.04 (-0.50, 0.57)	0.892739	.9359282398777986
CE(22:5) (n3)	0.25 (-0.13, 0.62)	0.204129	.4071471227357182
CE(22:5) (n6)	0.06 (-0.52, 0.64)	0.845702	.9184414285193619
CE(22:6)	0.24 (-0.14, 0.62)	0.214148	.4163389772616265
CE(24:0)	-1.18 (-1.97, -0.39)	0.00365431	0.10991
CE(24:1)	-0.37 (-1.12, 0.39)	0.338881	.5444541025273517
CE(24:4)	-0.36 (-0.80, 0.07)	0.104109	.2666292602501828
CE(24:5)	-0.17 (-0.59, 0.24)	0.413915	.6235392120529092
CE(24:6)	-0.08 (-0.58, 0.41)	0.743045	.8504463166402069
COH
COH	0.44 (-0.91, 1.78)	0.524406	.7089530890814159
DE
DE(16:0)	-0.17 (-0.84, 0.50)	0.615584	.7717175729101496
DE(18:1)	-0.12 (-0.97, 0.72)	0.776671	.8772874554986092
DE(18:2)	-0.06 (-0.50, 0.38)	0.788186	.8864237318734021
DE(20:4)	0.12 (-0.22, 0.46)	0.485958	.6794658226571344
DE(20:5)	0.19 (-0.11, 0.50)	0.218732	.4191014274930939
DE(22:6)	0.28 (-0.03, 0.59)	0.0804194	.2317139110733174
FA
FA(14:0)	0.36 (-0.24, 0.96)	0.239003	.4447642358983743
FA(15:0)	1.96 (0.35, 3.57)	0.0170405	0.135364
FA(16:0)	0.87 (0.05, 1.68)	0.0370171	0.16229
FA(16:1)	0.48 (0.03, 0.92)	0.0351809	.1607537278427083
FA(16:2)	-0.26 (-2.45, 1.94)	0.818949	.9007679112545184
FA(17:0)	1.05 (-0.16, 2.26)	0.0877306	.2457722290278647
FA(17:1)	0.85 (-0.09, 1.80)	0.0759038	.2248143162101159
FA(18:0)	1.10 (-0.79, 2.98)	0.252742	.4572689858398385
FA(18:1)	0.30 (-0.21, 0.81)	0.247436	.4550854997718471
FA(18:2)	0.04 (-0.43, 0.51)	0.873849	.9314655285621731
FA(18:3)	-0.05 (-0.68, 0.59)	0.883391	0.933939
FA(20:2)	1.11 (-0.03, 2.26)	0.0566091	.1974453615664117
FA(20:3)	0.97 (0.17, 1.77)	0.0182576	0.135364
FA(20:4)	0.83 (0.16, 1.50)	0.0149937	0.135364
FA(20:5)	1.71 (0.50, 2.92)	0.005585	.1119808610074602
FA(22:4)	0.86 (0.10, 1.63)	0.0273733	.1402248128264812
FA(22:5)	0.70 (0.11, 1.30)	0.0210283	0.135364
FA(22:6)	0.71 (0.18, 1.23)	0.00849139	.1292023753641663
AC
AC(12:0)	0.06 (-0.45, 0.56)	0.829609	.9080065735121509
AC(13:0)	0.08 (-0.15, 0.30)	0.505379	.6941139273931765
AC(14:0)	0.31 (-0.22, 0.83)	0.251488	.4570374968264967
AC(14:1)	0.14 (-0.33, 0.61)	0.570857	.7445126548909182
AC(14:2)	0.10 (-0.47, 0.67)	0.729913	.8391293540862822
AC(15:0) (a)	0.32 (0.04, 0.60)	0.0254818	.1383500985223807
AC(15:0) (b)	0.47 (0.10, 0.84)	0.0117903	0.135364
AC(16:0)	0.81 (0.11, 1.51)	0.0225719	0.135364
AC(16:1)	0.48 (-0.03, 1.00)	0.0670586	.2098693921869154
AC(17:0) (a)	0.37 (0.03, 0.71)	0.0327485	.1568691797786898
AC(17:0) (b)	0.45 (-0.07, 0.97)	0.0898304	.2480725206670122
AC(18:0)	0.41 (-0.07, 0.89)	0.093955	.2549269612705757
AC(18:1)	0.08 (-0.59, 0.74)	0.817664	.9007679112545184
AC(18:2)	-0.26 (-0.87, 0.35)	0.400198	.6134049769071986
DG
DG(14:0_16:0)	0.07 (-0.27, 0.41)	0.673392	.8109549671651108
DG(14:0_18:2)	-0.06 (-0.39, 0.26)	0.701856	.8214783765254485
DG(16:0_16:0)	0.22 (-0.22, 0.66)	0.334411	.5395071234862645
DG(16:0_16:1)	0.27 (-0.16, 0.71)	0.216125	.4165325140337128
DG(16:0_18:1)	0.09 (-0.32, 0.49)	0.674054	.8109549671651108
DG(16:0_18:2)	0.10 (-0.33, 0.53)	0.656873	.8023236112905834
DG(16:0_20:4)	0.32 (0.01, 0.63)	0.0418574	.1709544794531039
DG(16:0_22:5)	0.23 (-0.10, 0.57)	0.166964	.3599006292411411
DG(16:0_22:6)	0.44 (0.13, 0.74)	0.00533757	.1119808610074602
DG(16:1_18:1)	0.16 (-0.30, 0.62)	0.506405	.6942939876588219
DG(18:0_18:1)	-0.16 (-0.59, 0.26)	0.445516	.6414595978164208
DG(18:0_18:2)	-0.06 (-0.47, 0.34)	0.761351	.8637546782581802
DG(18:0_20:4)	0.33 (-0.15, 0.82)	0.175947	.3693063051761836
DG(18:0_22:6)	0.48 (-0.79, 1.74)	0.460338	.6566586433009111
DG(18:1_18:1)	-0.30 (-0.74, 0.14)	0.176087	.3693063051761836
DG(18:1_18:2)	-0.23 (-0.63, 0.17)	0.253564	.4572689858398385
DG(18:1_18:3)	-0.27 (-0.65, 0.12)	0.177754	.3712394490043017
DG(18:1_20:3)	0.01 (-0.49, 0.50)	0.983125	.9882192276086286
DG(18:1_20:4)	-0.03 (-0.56, 0.51)	0.92124	.9539559913279333
DG(18:1_20:5)	0.16 (-0.22, 0.55)	0.406077	.6190875940829429
DG(18:1_22:5)	0.29 (-0.18, 0.76)	0.22209	.4234437198488998
DG(18:1_22:6)	0.34 (0.00, 0.68)	0.0480071	.1829131974562492
DG(18:2_18:2)	-0.20 (-0.52, 0.12)	0.227259	.4311801052593116
DG(18:2_20:4)	0.02 (-0.48, 0.52)	0.939202	.9628102793348773
DG(18:2_22:6)	0.32 (-0.00, 0.65)	0.0531344	.1954138348378039
TG
TG(48:0) [SIM]	0.37 (-0.03, 0.76)	0.0716218	.2167838609419623
TG(48:1) [SIM]	0.18 (-0.32, 0.69)	0.474084	.6701072845695215
TG(48:2) [SIM]	-0.27 (-0.72, 0.19)	0.250544	.4570374968264967
TG(48:3) [SIM]	-0.25 (-0.55, 0.04)	0.0912638	.2507075111210925
TG(49:1) [SIM]	0.26 (-0.06, 0.58)	0.109046	.2756329701171306
TG(50:0) [SIM]	0.33 (0.02, 0.64)	0.0363465	.1617554823785409
TG(50:1) [SIM]	0.89 (0.21, 1.57)	0.0108077	.1310430236838876
TG(50:2) [SIM]	0.63 (-0.31, 1.58)	0.188981	.3869375634229986
TG(50:3) [SIM]	0.01 (-0.70, 0.71)	0.984688	.9885099464570789
TG(50:4) [SIM]	-0.18 (-0.59, 0.23)	0.399574	.6134049769071986
TG(51:0) [SIM]	0.48 (-1.77, 2.73)	0.677399	.8126729579353669
TG(51:1) [SIM]	0.28 (0.01, 0.54)	0.0429712	.1710031537939213
TG(51:2) [SIM]	0.32 (-0.03, 0.67)	0.0701274	.2142476115842245
TG(52:1) [SIM]	0.41 (0.02, 0.80)	0.0377436	0.16323
TG(52:2) [SIM]	0.49 (-0.94, 1.92)	0.503045	.6921332619352377
TG(52:3) [SIM]	0.71 (-0.68, 2.09)	0.315616	.5188935801028175
TG(52:4) [SIM]	0.33 (-0.52, 1.19)	0.446028	.6414595978164208
TG(52:5) [SIM]	-0.08 (-0.59, 0.43)	0.760445	.8637546782581802
TG(53:2) [SIM]	0.31 (-0.06, 0.67)	0.0993148	.2617741283703394
TG(54:0) [SIM]	0.05 (-0.31, 0.40)	0.793905	.8889898990057884
TG(54:1) [SIM]	0.09 (-0.23, 0.41)	0.584465	.7588004856621271
TG(54:2) [SIM]	0.01 (-0.54, 0.57)	0.963598	.9813019904350312
TG(54:3) [SIM]	-0.69 (-1.42, 0.04)	0.0646096	.2093216331187426
TG(54:4) [SIM]	-0.56 (-1.25, 0.13)	0.113986	.2808242925490028
TG(54:5) [SIM]	-0.46 (-1.03, 0.12)	0.118177	.2863934640419145
TG(54:6) [SIM]	-0.46 (-0.96, 0.05)	0.0758339	.2248143162101159
TG(54:7) [SIM]	-0.18 (-0.69, 0.33)	0.497131	.6870013356450126
TG(56:6) [SIM]	0.53 (-0.30, 1.36)	0.213359	.4163389772616265
TG(56:7) [SIM]	0.77 (0.17, 1.38)	0.0121913	0.135364
TG(56:8) [SIM]	0.54 (0.03, 1.04)	0.0379286	0.16323
TG(56:9) [SIM]	0.11 (-0.56, 0.79)	0.747458	.8529817832416628
TG(58:10) [SIM]	0.52 (0.02, 1.01)	0.040205	.1671365439678104
TG(58:8) [SIM]	0.58 (0.06, 1.10)	0.0299875	.1482182584759739
TG(58:9) [SIM]	0.43 (-0.06, 0.91)	0.0846971	0.238966
TG(48:0) [NL-16:0]	0.35 (-0.03, 0.73)	0.0695821	.2134218235339323
TG(48:0) [NL-18:0]	0.19 (-0.07, 0.44)	0.153782	.3415354502078426
TG(48:1) [NL-16:1]	0.40 (0.07, 0.73)	0.0167451	0.135364
TG(48:1) [NL-18:1]	0.16 (-0.26, 0.58)	0.446227	.6414595978164208
TG(48:2) [NL-14:0]	0.23 (-0.19, 0.65)	0.279886	.4838181863252903
TG(48:2) [NL-14:1]	0.27 (-0.01, 0.54)	0.0587756	.1974453615664117
TG(48:2) [NL-16:1]	0.19 (-0.16, 0.53)	0.28547	.4866297727044398
TG(48:2) [NL-18:2]	0.18 (-0.26, 0.63)	0.417654	.6235392120529092
TG(48:3) [NL-14:0]	0.08 (-0.20, 0.35)	0.58717	.7588004856621271
TG(48:3) [NL-16:1]	0.07 (-0.27, 0.42)	0.685664	.8141081610651493
TG(48:3) [NL-18:3]	0.02 (-0.28, 0.33)	0.879177	.9314713134001752
TG(49:1) [NL-16:1]	0.19 (-0.25, 0.64)	0.394744	.6096381116963008
TG(49:1) [NL-17:1]	0.16 (-0.15, 0.47)	0.313737	.5180005733011666
TG(50:0) [NL-18:0]	0.26 (0.00, 0.51)	0.0496263	.1878538539061795
TG(50:1) [NL-14:0]	0.13 (-0.22, 0.48)	0.468132	.6653311666060112
TG(50:1) [NL-16:0]	0.85 (0.18, 1.51)	0.0124117	0.135364
TG(50:1) [NL-18:1]	0.90 (0.28, 1.52)	0.00459272	0.10991
TG(50:2) [NL-14:0]	-0.39 (-0.90, 0.12)	0.137516	.3186518297815916
TG(50:2) [NL-16:1]	0.51 (0.05, 0.97)	0.0289377	.1458159988829038
TG(50:2) [NL-18:1]	-0.24 (-0.94, 0.46)	0.50833	0.695704
TG(50:2) [NL-18:2]	1.01 (0.31, 1.72)	0.0049573	0.10991
TG(50:3) [NL-14:0]	-0.27 (-0.76, 0.22)	0.280935	.4838181863252903
TG(50:3) [NL-14:1]	0.30 (-0.05, 0.65)	0.0964082	.2570884280346938
TG(50:3) [NL-16:1]	0.60 (0.11, 1.08)	0.0165255	0.135364
TG(50:3) [NL-18:2]	0.02 (-0.63, 0.67)	0.957615	.9764909460827436
TG(50:3) [NL-18:3]	0.43 (-0.04, 0.90)	0.0751307	.2242757589831079
TG(50:4) [NL-14:0]	-0.18 (-0.46, 0.10)	0.206129	.4087492107285471
TG(50:4) [NL-18:3]	-0.11 (-0.46, 0.24)	0.538536	.7192842352781843
TG(50:4) [NL-20:4]	0.21 (-0.15, 0.57)	0.247482	.4550854997718471
TG(51:0) [NL-16:0]	0.16 (-0.06, 0.38)	0.150871	.3383686084137327
TG(51:1) [NL-17:0]	0.29 (0.04, 0.54)	0.0206865	0.135364
TG(51:2) [NL-15:0]	0.24 (-0.10, 0.58)	0.16357	0.356546
TG(51:2) [NL-17:0]	0.26 (-0.06, 0.57)	0.113541	.2808242925490028
TG(51:2) [NL-17:1]	0.25 (-0.06, 0.57)	0.112091	.2787908514063805
TG(52:1) [NL-18:0]	0.33 (-0.01, 0.67)	0.0582212	.1974453615664117
TG(52:1) [NL-18:1]	0.31 (0.02, 0.60)	0.0349054	.1607537278427083
TG(52:2) [NL-16:0]	0.19 (-0.73, 1.12)	0.684383	.8141081610651493
TG(52:2) [NL-18:2]	0.54 (0.08, 1.00)	0.0222923	0.135364
TG(52:3) [NL-16:1]	0.24 (-0.38, 0.86)	0.448152	.6428212277426609
TG(52:3) [NL-18:2]	0.30 (-0.74, 1.34)	0.569943	.7445126548909182
TG(52:4) [NL-16:1]	-0.07 (-0.66, 0.51)	0.808203	.8995940042077176
TG(52:4) [NL-18:2]	0.22 (-0.41, 0.85)	0.497545	.6870013356450126
TG(52:4) [NL-18:3]	0.04 (-0.58, 0.66)	0.890462	.9359282398777986
TG(52:5) [NL-18:3]	-0.07 (-0.40, 0.26)	0.689188	.8141081610651493
TG(52:5) [NL-20:4]	0.27 (-0.15, 0.69)	0.204623	.4071471227357182
TG(52:5) [NL-20:5]	0.42 (0.14, 0.71)	0.00318722	0.10991
TG(53:2) [NL-17:1]	0.22 (-0.06, 0.49)	0.118839	.2863934640419145
TG(53:2) [NL-18:1]	0.26 (-0.09, 0.61)	0.141265	.3256679935955945
TG(54:0) [NL-18:0]	0.10 (-0.16, 0.35)	0.451602	.6465743977285923
TG(54:1) [NL-18:1]	0.11 (-0.17, 0.38)	0.44343	.6414595978164208
TG(54:2) [NL-18:0]	0.05 (-0.39, 0.49)	0.834629	.9122147721036823
TG(54:2) [NL-20:1]	0.51 (-0.06, 1.07)	0.0806221	.2317139110733174
TG(54:3) [NL-18:1]	-0.70 (-1.28, -0.11)	0.0195945	0.135364
TG(54:3) [NL-18:2]	-0.11 (-0.74, 0.52)	0.732659	0.84104
TG(54:4) [NL-18:2]	-0.50 (-0.96, -0.04)	0.0340298	0.160043
TG(54:4) [NL-20:3]	0.39 (-0.15, 0.94)	0.158192	.3481194274734323
TG(54:5) [NL-18:3]	-0.37 (-0.74, -0.00)	0.0473436	.1822426391257481
TG(54:5) [NL-20:4]	0.79 (0.15, 1.43)	0.0159778	0.135364
TG(54:6) [NL-18:3]	-0.23 (-0.48, 0.02)	0.0666242	.2098693921869154
TG(54:6) [NL-20:4]	0.82 (0.18, 1.46)	0.0124957	0.135364
TG(54:6) [NL-20:5]	0.42 (0.06, 0.78)	0.0218507	0.135364
TG(54:6) [NL-22:6]	0.52 (0.23, 0.82)	0.000532603	.1033249433738822
TG(54:7) [NL-20:5]	0.16 (-0.17, 0.49)	0.330295	.5362107937747282
TG(54:7) [NL-22:6]	0.34 (0.06, 0.62)	0.0183517	0.135364
TG(56:6) [NL-20:4]	-0.05 (-0.73, 0.64)	0.893096	.9359282398777986
TG(56:6) [NL-22:5](a)	0.57 (0.08, 1.07)	0.0233141	0.135364
TG(56:6) [NL-22:5](b)	0.58 (0.08, 1.07)	0.0225292	0.135364
TG(56:7) [NL-20:4]	-0.16 (-0.78, 0.46)	0.611735	.7702152734763696
TG(56:7) [NL-20:5]	0.18 (-0.23, 0.59)	0.391803	.6068643723340806
TG(56:7) [NL-22:5](a)	0.78 (0.23, 1.33)	0.00584149	.1119808610074602
TG(56:7) [NL-22:5](b)	0.78 (0.23, 1.33)	0.0058226	.1119808610074602
TG(56:7) [NL-22:6]	0.52 (0.18, 0.86)	0.00270579	0.10991
TG(56:8) [NL-20:4]	-0.05 (-0.52, 0.43)	0.843109	.9176050153279293
TG(56:8) [NL-20:5]	0.06 (-0.30, 0.43)	0.72861	.8391293540862822
TG(56:8) [NL-22:6]	0.52 (0.18, 0.86)	0.00292339	0.10991
TG(56:9) [NL-22:6]	0.29 (-0.02, 0.60)	0.0653788	.2093216331187426
TG(58:10) [NL-22:6]	0.13 (-0.17, 0.44)	0.389918	.6051521061701931
TG(58:8) [NL-22:6]	0.39 (0.06, 0.72)	0.0199777	0.135364
TG(58:9) [NL-22:6]	0.16 (-0.16, 0.48)	0.319088	0.523493
TGO
TG(O-50:1) [SIM]	0.34 (0.02, 0.67)	0.0376407	0.16323
TG(O-50:2) [SIM]	0.68 (0.08, 1.27)	0.0259873	.1390766028844728
TG(O-50:3) [SIM]	1.30 (-0.09, 2.69)	0.0670717	.2098693921869154
TG(O-52:0) [SIM]	0.12 (-0.15, 0.40)	0.378925	.5916407328234008
TG(O-52:1) [SIM]	0.25 (0.02, 0.49)	0.0364899	.1617554823785409
TG(O-52:2) [SIM]	0.34 (0.06, 0.62)	0.0192657	0.135364
TG(O-54:2) [SIM]	0.27 (0.03, 0.51)	0.0255858	.1383500985223807
TG(O-54:3) [SIM]	0.55 (-0.02, 1.12)	0.0598509	.1984797729069837
TG(O-54:4) [SIM]	0.76 (0.24, 1.28)	0.00426305	0.10991
TG(O-50:1) [NL-15:0]	0.29 (0.08, 0.50)	0.00597643	.1119808610074602
TG(O-50:1) [NL-16:0]	0.32 (0.05, 0.59)	0.0181811	0.135364
TG(O-50:1) [NL-17:1]	0.38 (0.02, 0.74)	0.0401634	.1671365439678104
TG(O-50:1) [NL-18:1]	0.25 (0.06, 0.43)	0.00963301	.1310430236838876
TG(O-50:2) [NL-16:1]	0.42 (0.01, 0.83)	0.0436595	.1724970443193247
TG(O-50:2) [NL-18:1]	0.17 (-0.04, 0.39)	0.107787	.2742377787715027
TG(O-50:2) [NL-18:2]	0.27 (-0.01, 0.56)	0.0624717	.2054153601228785
TG(O-50:3) [NL-18:2]	-0.01 (-0.23, 0.22)	0.956188	.9763183554729867
TG(O-52:0) [NL-16:0]	0.24 (-0.03, 0.51)	0.0809843	.2318960691032568
TG(O-52:1) [NL-16:0]	0.24 (0.04, 0.43)	0.015979	0.135364
TG(O-52:1) [NL-18:1]	0.18 (0.04, 0.32)	0.0131087	0.135364
TG(O-52:2) [NL-16:0]	0.22 (-0.02, 0.45)	0.072075	.2167838609419623
TG(O-52:2) [NL-17:1]	0.27 (0.04, 0.50)	0.0231183	0.135364
TG(O-52:2) [NL-18:1]	0.21 (0.03, 0.40)	0.0253017	.1383500985223807
TG(O-54:2) [NL-17:1]	0.16 (0.03, 0.30)	0.016714	0.135364
TG(O-54:2) [NL-18:1]	0.16 (0.02, 0.30)	0.0233261	0.135364
TG(O-54:3) [NL-17:1]	0.17 (0.01, 0.33)	0.0415447	.1709544794531039
TG(O-54:3) [NL-18:1]	0.18 (0.01, 0.35)	0.0428412	.1710031537939213
TG(O-54:4) [NL-17:1]	0.31 (-0.01, 0.63)	0.0585518	.1974453615664117
TG(O-54:4) [NL-18:2]	0.19 (-0.05, 0.42)	0.126986	.3013483519295066
Ubiquinone
Ubiquinone	-0.10 (-0.67, 0.47)	0.725081	.8391293540862822
totals
Sph	-0.41 (-1.84, 1.01)	0.570253	.9282242794141292
S1P	-0.44 (-1.40, 0.51)	0.361701	.4849066996760762
dhCer	0.35 (-0.36, 1.06)	0.330779	.9282242794141292
Cer	-0.40 (-1.27, 0.47)	0.363462	.9282242794141292
C1P	0.16 (-0.57, 0.90)	0.659053	.9282242794141292
MHC	0.24 (-0.57, 1.05)	0.565687	.9282242794141292
DHC	0.39 (-0.46, 1.24)	0.371556	.9282242794141292
THC	-0.10 (-1.10, 0.89)	0.838018	.9282242794141292
GM3	0.31 (-0.61, 1.22)	0.511453	.9282242794141292
GM1	0.35 (-0.73, 1.43)	0.527365	.9282242794141292
Sulfatide	0.13 (-0.79, 1.04)	0.789057	.9282242794141292
SM	0.32 (-0.74, 1.39)	0.553224	.9282242794141292
PA	-0.36 (-1.17, 0.45)	0.385289	.6532093229120752
PC	-0.80 (-2.31, 0.70)	0.293424	.4849066996760762
PC(O)	0.43 (-0.60, 1.45)	0.416436	.9282242794141292
PC(P)	0.40 (-0.31, 1.12)	0.265952	.9282242794141292
LPC	-0.78 (-1.66, 0.10)	0.0826465	.4377967453264499
LPC(O)	0.22 (-0.69, 1.14)	0.632579	.9282242794141292
LPC(P)	0.36 (-0.35, 1.07)	0.322124	.9282242794141292
PE	0.02 (-0.65, 0.68)	0.960169	.9282242794141292
PE(O)	0.31 (-0.19, 0.80)	0.221763	.9282242794141292
PE(P)	0.85 (0.14, 1.55)	0.0184759	.4849066996760762
LPE	-0.71 (-1.41, -0.00)	0.0493376	.4241987762435124
LPE(P)	0.57 (-0.12, 1.26)	0.10428	.9282242794141292
PI	-1.14 (-2.18, -0.11)	0.0308786	.4091219609988498
PIP1	-0.59 (-1.41, 0.23)	0.158358	.4849066996760762
LPI	-0.99 (-1.77, -0.21)	0.0134022	.2187056770370043
PS	0.20 (-0.30, 0.70)	0.432781	.9282242794141292
PG	0.23 (-0.37, 0.83)	0.452071	.9282242794141292
CE	0.01 (-1.41, 1.43)	0.989405	.9282242794141292
DE	0.00 (-0.49, 0.49)	0.99389	.9282242794141292
FFA	0.46 (-0.30, 1.22)	0.232226	.9083264585671555
Acylcarnitine	0.40 (-0.33, 1.13)	0.286746	.9282242794141292
DG	-0.12 (-0.60, 0.36)	0.619306	.9282242794141292
TG(SIM)	0.00 (-0.92, 0.92)	0.993836	.9282242794141292
TG [NL]	0.34 (-0.50, 1.18)	0.421351	.9282242794141292
TG(O)	0.37 (0.02, 0.72)	0.0375721	.4849066996760762
TG(O) [NL]	0.24 (0.04, 0.44)	0.0185521	.4849066996760762
OxSpecies	0.19 (-0.36, 0.74)	0.488317	.9282242794141292
